# Single-cell multiomic profiling of lung immune cells identifies novel asthma risk genes and cell-type specific functions

**DOI:** 10.64898/2026.02.05.26345013

**Authors:** Jing Gu, Donna C. Decker, Xiaoyuan Zhong, Anne I. Sperling, Carole Ober, Marcelo A. Nóbrega, Xin He, Nathan Schoettler

## Abstract

Genome-wide studies (GWAS) on asthma have identified nearly 200 genomic loci. However, the underlying mechanisms remain mostly elusive. While functional profiling of blood immune cell types has helped interpret asthma GWAS signals, high-resolution functional genomic data of lung immune cells, which differ from circulating immune cells, are lacking. We thus profiled single-cell multi-omics (RNA-seq and ATAC-seq) on lymphocytes of lung and spleen tissues from 9 donors. Cross-tissue comparison identified distinct transcriptomes for each immune cell type, but subtle differences in chromatin accessibility. We next assessed open chromatin regions (OCRs) of lung vs. blood, using a public dataset, for their enrichment of asthma risk. Strikingly, lung T cells showed unique contributions to heritability of adult-onset (AOA) and childhood-onset asthma (COA), beyond blood T cells. Using lung OCRs and previously fine-mapped variants for AOA and COA, we identified 43 cis-regulatory elements (CREs) likely contributing to asthma risk. By creating enhancer-gene maps from our single-cell data, we identified target genes for these CREs. We highlighted *CCR4* and *LRRC32* with their CREs displaying cell-type specific regulatory activities. Lastly, we built cell-type level gene regulatory networks (GRNs) to identify target genes of transcription factors (TFs). Lung GRNs not only shed light on the cell-type specific functions of several TFs that are known asthma risk genes, but also allowed us to detect novel TFs such as *STAT1* that may regulate asthma-related biological pathways in CD4 T cells. Our results demonstrate the utility of single-cell multiomics to identify asthma risk genes and understand their cell-type specific functions.
