## Supplemental tables 1-7 for "Single-cell multiomic profiling of lung immune cells identifies novel asthma risk genes and cell-type specific functions": Table S1 Sample covariates and sequencing QC statistics.xlsx

### Sheet: Sample information
Donor_ID	Tissue	core_ID	Batch	Age range	Sex	Race	Asthmatic status
554	Spleen	SMO-1	8092022	46-50	M	White: non specified	non
635	Spleen	SMO-4	10102022	56-60	F	White: non specified	non
697	Spleen	SMO-10	10192022	36-40	F	White: non specified	non
705	Spleen	COB-7	12122022	36-40	F	White: non specified	asthmatic death
707	Spleen	COB-8	12122022	46-50	M	Hispanic/Latino-Not Specified	non
706	Spleen	COB-9	12142022	56-60	F	Black or African American	non
709	Spleen	COB-10	12142022	40-45	F	White: non specified	asthmatic death
554	Lung	SMO-2	8092022	46-50	M	White: non specified	non
706	Lung	SMO-3	8092022	56-60	F	Black or African American	non
635	Lung	SMO-5	10102022	56-60	F	White: non specified	non
597	Lung	SMO-7	10102022	26-30	M	Black or African American	non
694	Lung	SMO-8	10192022	36-40	F	Black or African American	asthmatic
697	Lung	SMO-9	10192022	36-40	F	White: non specified	non
705	Lung	COB-5	12122022	36-40	F	White: non specified	asthmatic death
707	Lung	COB-6	12122022	46-50	M	Hispanic/Latino-Not Specified	non
709	Lung	COB-11	12142022	41-45	F	White: non specified	asthmatic death

### Sheet: Sequencing QC statistics
Sample ID	Genome	Pipeline version	Estimated number of cells	Feature linkages detected	Linked genes	Linked peaks	ATAC Confidently mapped read pairs	ATAC Fraction of genome in peaks	ATAC Fraction of high-quality fragments in cells	ATAC Fraction of high-quality fragments overlapping TSS	ATAC Fraction of high-quality fragments overlapping peaks	ATAC Fraction of transposition events in peaks in cells	ATAC Mean raw read pairs per cell	ATAC Median high-quality fragments per cell	ATAC Non-nuclear read pairs	ATAC Number of peaks	ATAC Percent duplicates	ATAC Q30 bases in barcode	ATAC Q30 bases in read 1	ATAC Q30 bases in read 2	ATAC Q30 bases in sample index i1	ATAC Sequenced read pairs	ATAC TSS enrichment score	ATAC Unmapped read pairs	ATAC Valid barcodes	GEX Fraction of transcriptomic reads in cells	GEX Mean raw reads per cell	GEX Median UMI counts per cell	GEX Median genes per cell	GEX Percent duplicates	GEX Q30 bases in UMI	GEX Q30 bases in barcode	GEX Q30 bases in read 2	GEX Q30 bases in sample index i1	GEX Q30 bases in sample index i2	GEX Reads mapped antisense to gene	GEX Reads mapped confidently to exonic regions	GEX Reads mapped confidently to genome	GEX Reads mapped confidently to intergenic regions	GEX Reads mapped confidently to intronic regions	GEX Reads mapped confidently to transcriptome	GEX Reads mapped to genome	GEX Reads with TSO	GEX Sequenced read pairs	GEX Total genes detected	GEX Valid UMIs	GEX Valid barcodes
CO-NS-10X-11s-COB-10	GRCh38	cellranger-arc-2.0.2	4567	605	474	677	0.8976	0.0238	0.8271	0.5047	0.666	0.6045	21232.5	8732	0.054	86440	0.4051	0.9272	0.9441	0.9378	0.9141	96968698	8.5785	0.0126	0.9778	0.8241	21686.9	81	46	0.9811	0.9604	0.9702	0.9484	0.9762	0.91	0.0391	0.4861	0.5701	0.038	0.046	0.4914	0.624	0.4952	99044110	14641	0.999	0.8993
CO-NS-10X-11s-COB-11	GRCh38	cellranger-arc-2.0.2	5646	561	442	632	0.8998	0.0255	0.9404	0.5338	0.6776	0.6147	17113.8	7856	0.0655	92472	0.4027	0.9208	0.9657	0.9349	0.9045	96624589	8.5779	0.0132	0.9755	0.8451	14150.1	90	59	0.9775	0.9626	0.9719	0.9478	0.9833	0.9504	0.0506	0.7099	0.7923	0.0466	0.0359	0.6937	0.8329	0.2461	79891446	15589	0.9992	0.9254
CO-NS-10X-11s-COB-2	GRCh38	cellranger-arc-2.0.2	307	139	35	203	0.2918	0.0033	0.0238	0.5697	0.4374	0.4125	51799.6	50	0.0127	11948	0.7865	0.9474	0.9714	0.9665	0.9202	15902473	9.9512	0.672	0.9755	0.0224	274753	2	2	0.9673	0.9669	0.9756	0.9578	0.9772	0.9669	0.0758	0.3407	0.531	0.0497	0.1405	0.4023	0.6304	0.1571	84349060	666	0.9995	0.048
CO-NS-10X-11s-COB-3	GRCh38	cellranger-arc-2.0.2	3323	868	338	1241	0.3517	0.0047	0.076	0.4781	0.4071	0.3804	6819.56	17	0.0101	16785	0.7929	0.9475	0.9739	0.9643	0.9089	22661407	10.0072	0.6102	0.9792	0.0484	33135.1	2	2	0.7414	0.9674	0.9768	0.9584	0.9867	0.9443	0.0261	0.1854	0.2519	0.0294	0.0372	0.195	0.2917	0.1268	110107831	4649	0.9993	0.0232
CO-NS-10X-11s-COB-4	GRCh38	cellranger-arc-2.0.2	2054	850	354	1195	0.2842	0.004	0.1428	0.5358	0.4493	0.4228	8874.38	62.5	0.0085	14212	0.7484	0.9532	0.9699	0.969	0.8912	18227977	11.2	0.6845	0.9661	0.029	82482.1	3	3	0.9603	0.9662	0.9752	0.9539	0.98	0.9648	0.1169	0.365	0.6202	0.0609	0.1942	0.4389	0.7454	0.3316	169418214	4176	0.9994	0.0678
CO-NS-10X-11s-COB-5	GRCh38	cellranger-arc-2.0.2	20000	2556	1867	2889	0.8873	0.0263	0.6254	0.5435	0.6975	0.6345	5306.33	1192	0.0803	95355	0.3719	0.9258	0.953	0.929	0.9254	106126557	9.0837	0.0222	0.9793	0.4204	4313.96	39	34	0.9294	0.965	0.9736	0.9563	0.9712	0.9477	0.0471	0.5429	0.6896	0.0724	0.0743	0.5677	0.8409	0.3072	86279118	19474	0.9994	0.906
CO-NS-10X-11s-COB-6	GRCh38	cellranger-arc-2.0.2	10999	27438	1759	10978	0.8899	0.0242	0.9607	0.5459	0.6756	0.6116	11847.5	5348	0.0842	87839	0.3651	0.9153	0.9629	0.9277	0.9363	130310537	8.9773	0.0184	0.9737	0.8399	9221.87	285	179	0.8986	0.9623	0.971	0.9518	0.978	0.9705	0.0267	0.4853	0.6375	0.0799	0.0723	0.5289	0.7895	0.3726	101431295	22742	0.999	0.9506
CO-NS-10X-11s-COB-7	GRCh38	cellranger-arc-2.0.2	12194	916	775	987	0.9051	0.0242	0.8949	0.5276	0.6418	0.576	10828.6	4837	0.0453	87996	0.3647	0.9198	0.9566	0.9318	0.9393	132043611	8.2463	0.0156	0.9755	0.8227	7607.33	133	67	0.9437	0.9663	0.9745	0.9551	0.9092	0.9606	0.0282	0.5159	0.6808	0.1262	0.0387	0.5252	0.8825	0.2532	92763729	21459	0.9992	0.9435
CO-NS-10X-11s-COB-8	GRCh38	cellranger-arc-2.0.2	7857	650	572	674	0.8922	0.0129	0.2467	0.3282	0.3438	0.3044	23222.9	2106	0.0083	47389	0.342	0.9253	0.9467	0.9271	0.9241	182462302	5.0626	0.0111	0.9786	0.7077	4168.03	11	9	0.9709	0.9655	0.9748	0.9407	0.9576	0.9661	0.0856	0.4083	0.6697	0.157	0.1043	0.4258	0.8082	0.2593	32748230	15380	0.9992	0.7752
CO-NS-10X-11s-COB-9	GRCh38	cellranger-arc-2.0.2	9157	931	743	1032	0.8992	0.0224	0.6598	0.4916	0.5861	0.5272	13669.4	4182	0.0343	81715	0.3706	0.9179	0.9606	0.9313	0.9457	125170778	7.9251	0.0133	0.9754	0.7971	6020.16	31	20	0.978	0.9656	0.9751	0.9483	0.9702	0.9736	0.0571	0.6201	0.7466	0.074	0.0525	0.6143	0.834	0.2412	55126643	15873	0.9992	0.8896
CO-NS-10X-6S-Multi-6S-SMO-10	GRCh38	cellranger-arc-2.0.2	8398	4447	1473	5375	0.8902	0.0284	0.9449	0.3403	0.4582	0.4236	22864.3	8787	0.1019	102922	0.4673	0.9221	0.9501	0.9322	0.927	192014008	8.7134	0.0139	0.9743	0.8764	18399.5	2563	1329	0.7651	0.9504	0.9536	0.9323	0.9495	0.9436	0.0875	0.3479	0.9023	0.0431	0.5113	0.7595	0.9637	0.0957	154518858	26104	0.9992	0.9408
CO-NS-10X-6S-Multi-6S-SMO-4	GRCh38	cellranger-arc-2.0.2	3133	80267	2899	19697	0.8838	0.0241	0.9429	0.5824	0.7105	0.6677	49652.2	14117	0.1127	86666	0.6106	0.9218	0.9559	0.9397	0.9233	155560332	10.4837	0.0174	0.9743	0.8734	52169.3	1737	973	0.9381	0.9491	0.9525	0.9283	0.9471	0.8974	0.141	0.4641	0.9022	0.0459	0.3922	0.7069	0.9632	0.0809	163446423	23688	0.9993	0.8178
CO-NS-10X-6S-Multi-6S-SMO-5	GRCh38	cellranger-arc-2.0.2	3001	88215	4878	21419	0.9035	0.0226	0.79	0.5655	0.6898	0.6448	53315.1	15354	0.0445	81546	0.5808	0.9232	0.9513	0.9371	0.9281	159998561	9.7935	0.0131	0.9759	0.9088	58421.5	2651	1209	0.9201	0.9508	0.9534	0.9326	0.954	0.9163	0.1141	0.5364	0.9002	0.0371	0.3267	0.741	0.9583	0.0752	175322835	24632	0.9992	0.8765
CO-NS-10X-6S-Multi-6S-SMO-7	GRCh38	cellranger-arc-2.0.2	10055	74411	5559	28076	0.9042	0.0256	0.8578	0.5711	0.6905	0.6494	15516.2	5803	0.0523	91921	0.4536	0.9278	0.9374	0.9421	0.8827	156015572	10.5099	0.0154	0.9773	0.8372	13635.6	1109	712	0.832	0.9499	0.9527	0.935	0.9431	0.9489	0.1346	0.5213	0.9185	0.0441	0.3531	0.7315	0.9601	0.0745	137105914	26037	0.9992	0.9063
CO-NS-10X-6S-Multi-6S-SMO-8	GRCh38	cellranger-arc-2.0.2	9338	39027	4497	14646	0.8921	0.022	0.7908	0.3992	0.4681	0.4385	17982.4	5700.5	0.044	79170	0.4728	0.9215	0.9578	0.9332	0.9176	167920052	9.567	0.0171	0.9731	0.8841	18791	1782	1051	0.8295	0.9503	0.9534	0.9317	0.8681	0.9495	0.094	0.3735	0.9122	0.0484	0.4903	0.7582	0.9575	0.0892	175470278	26974	0.9992	0.9415
CO-NS-10X-6S-Multi-6S-SMO-9	GRCh38	cellranger-arc-2.0.2	6617	28765	3693	11900	0.8928	0.0219	0.8497	0.3564	0.4003	0.3732	24872.4	7920	0.0438	78968	0.4832	0.9196	0.9576	0.9325	0.9049	164580789	9.2955	0.0159	0.9739	0.8044	22257.7	1560	1006	0.8409	0.9493	0.952	0.9318	0.9646	0.9283	0.0799	0.4063	0.8901	0.065	0.4187	0.7353	0.9535	0.1907	147278986	26897	0.9993	0.9143
CO-NS-3S-10X-ATAC-SMO-1	GRCh38	cellranger-arc-2.0.2	4847	111128	6950	29782	0.8978	0.0298	0.9241	0.5907	0.7526	0.7071	67789.7	16142	0.0606	107154	0.7056	0.939	0.9546	0.9574	0.9131	328576439	11.3723	0.0162	0.9789	0.8803	64118.9	4835	2039	0.8642	0.9651	0.9654	0.9373	0.9701	0.9645	0.1197	0.2997	0.8887	0.0685	0.5205	0.6907	0.9584	0.1087	310784218	27495	0.9996	0.9568
CO-NS-3S-10X-ATAC-SMO-2	GRCh38	cellranger-arc-2.0.2	6258	315897	8996	52124	0.9089	0.0303	0.8574	0.5968	0.7262	0.677	52896.7	13182	0.0322	109542	0.6822	0.9337	0.9669	0.9541	0.9472	331027609	10.2483	0.0133	0.977	0.8533	61700.8	2955	1489	0.9037	0.9652	0.9657	0.9383	0.9822	0.9642	0.1695	0.3435	0.8743	0.076	0.4548	0.6202	0.9543	0.1152	386123389	28555	0.9995	0.9409
CO-NS-3S-10X-ATAC-SMO-3	GRCh38	cellranger-arc-2.0.2	10174	95737	6577	28088	0.9023	0.0237	0.8735	0.6014	0.7135	0.6683	33592.7	10381	0.0292	85822	0.6094	0.9315	0.9662	0.9519	0.9259	341772468	10.7736	0.013	0.9782	0.8754	30087.5	2525	1305	0.8361	0.9673	0.9673	0.9384	0.9797	0.9307	0.169	0.4057	0.872	0.0684	0.398	0.6252	0.9601	0.092	306110153	28160	0.9996	0.9411
