## Supplemental tables 1-7 for "Single-cell multiomic profiling of lung immune cells identifies novel asthma risk genes and cell-type specific functions": Table S3 GO_enrichment_lung_upregulated_genes.xlsx

### Sheet: Enriched_GO_BP_lungUp
k	geneSet	description	enrichmentRatio	FDR	userId
CD8_T	GO:0006457	protein folding	13.8914	0	NUDC;DNAJB4;HSPA6;CCT4;HSPD1;HSPE1;HSPA1A;HSP90AB1;TCP1;HSPB1;DNAJB6;BAG3;HSPA8;FKBP4;PTGES3;HSPH1;HSP90AA1;DNAJA4;DNAJB1;ST13
CD8_T	GO:0009266	response to temperature stimulus	11.6716	1.49044e-10	DNAJB4;HSPA6;HSPD1;HSPA1A;CDKN1A;HSP90AB1;DNAJB6;BAG3;HSPA8;FKBP4;PTGES3;HSPH1;HSP90AA1;DNAJA4;DNAJB1;SOD1
CD8_T	GO:0035966	response to topologically incorrect protein	10.868	8.31721e-09	DNAJB4;HSPA6;HSPD1;HSPE1;HSPA4;HSPA1A;HSP90AB1;HSPB1;BAG3;SERPINH1;HSPA8;HSPH1;HSP90AA1;DNAJB1
CD8_T	GO:0051131	chaperone-mediated protein complex assembly	43.5495	4.82883e-07	HSPD1;HSPA4;HSPA1A;HSP90AB1;PTGES3;HSP90AA1
CD8_T	GO:0031647	regulation of protein stability	7.09454	4.21445e-06	ATP1B1;CCT4;RNF149;HSPD1;HSPA1A;CDKN1A;HSP90AB1;TCP1;BAG3;HSPA8;PTGES3;HSP90AA1;GIPC1
CD8_T	GO:0070841	inclusion body assembly	32.9921	3.68675e-05	HSPA1A;DNAJB6;BAG3;DNAJA4;DNAJB1
CD8_T	GO:0070671	response to interleukin-12	17.7753	0.000102568	IL12RB2;TCP1;IFNG;LCP1;SOD1;MSN
CD8_T	GO:0042110	T cell activation	4.51625	0.000234763	TNFRSF1B;XCL1;HSPD1;IRF4;CGAS;IFNG;HSPH1;LCP1;BATF;TNFSF14;SOD1;MYH9;LGALS1;MSN
CD8_T	GO:0034341	response to interferon-gamma	6.21027	0.0034514	GBP2;XCL1;IRF4;TRIM26;HSP90AB1;VIM;IFNG;MT2A
CD8_T	GO:0060249	anatomical structure homeostasis	3.91377	0.00760178	PRDX1;CSF1;CCT4;HSP90AB1;TCP1;HSPB1;BAG3;PTGES3;HSP90AA1;SOD1;PGK1
CD8_T	GO:0050900	leukocyte migration	3.86638	0.00805778	CSF1;XCL1;ATP1B1;ITGA1;DOK2;ITGB1;ITGA5;SLC7A5;TNFSF14;MYH9;MSN
CD8_T	GO:0001819	positive regulation of cytokine production	3.8293	0.00814395	IL12RB2;XCL1;HSPD1;HMGB2;IRF4;HSPA1A;CGAS;HSPB1;BIRC3;IFNG;SOD1
CD8_T	GO:0019058	viral life cycle	4.63293	0.00814395	TRIM26;HSPA1A;HSP90AB1;ITGB1;HSPA8;ITGA5;UBC;LGALS1;APOBEC3G
CD8_T	GO:0043462	regulation of ATPase activity	9.30546	0.0102262	DNAJB4;ATP1B1;DNAJB6;AHSA1;DNAJB1
CD8_T	GO:0043620	regulation of DNA-templated transcription in response to stress	9.30546	0.0102262	RBPJ;HSPA1A;BAG3;UBC;DNAJB1
CD8_T	GO:0007159	leukocyte cell-cell adhesion	4.12141	0.0159766	XCL1;HSPD1;ITGB1;ITGA5;IFNG;HSPH1;TNFSF14;LGALS1;MSN
CD8_T	GO:0072593	reactive oxygen species metabolic process	4.62678	0.0159766	PRDX1;HSPD1;CDKN1A;HSP90AB1;DDIT4;IFNG;HSP90AA1;SOD1
CD8_T	GO:0034504	protein localization to nucleus	4.34952	0.021759	GBP2;CCT4;HSP90AB1;TCP1;DNAJB6;BAG3;IFNG;RANGAP1
CD8_T	GO:0017038	protein import	4.81591	0.0253253	HSPD1;HSPA4;HSP90AB1;BAG3;HSPA8;IFNG;HSP90AA1
CD8_T	GO:0090130	tissue migration	4.13282	0.0277347	GLUL;HSPB1;ITGB1;NR4A1;IFNG;MAP2K3;GIPC1;MYH9
CD8_T	GO:0001773	myeloid dendritic cell activation	15.5534	0.0325254	RBPJ;IRF4;BATF
CD8_T	GO:0045088	regulation of innate immune response	3.58925	0.0325254	HSPD1;HMGB2;IRF4;HSPA1A;HSP90AB1;CGAS;BIRC3;IFNG;UBC
CD8_T	GO:0002449	lymphocyte mediated immunity	4.32407	0.0385643	TNFRSF1B;PRDX1;XCL1;HSPD1;KLRC2;GZMB;BATF
CD8_T	GO:0006839	mitochondrial transport	4.32407	0.0385643	HSPD1;HSPA4;HSPA1A;MRPL18;BAG3;GZMB;HSP90AA1
CD8_T	GO:0002285	lymphocyte activation involved in immune response	5.0639	0.0385643	HSPD1;IRF4;IFNG;LCP1;BATF;LGALS1
CD8_T	GO:0098760	response to interleukin-7	14.0482	0.0385643	HSPD1;STIP1;GIPC1
CD8_T	GO:0045785	positive regulation of cell adhesion	3.34996	0.045228	CSF1;S100A10;XCL1;HSPD1;ITGA5;IFNG;HSPH1;TNFSF14;LGALS1
CD8_T	GO:1903829	positive regulation of cellular protein localization	3.66347	0.0464072	CCT4;HSP90AB1;TCP1;ITGB1;BAG3;IFNG;GZMB;MSN
CD8_T	GO:0002694	regulation of leukocyte activation	3.04329	0.0474737	TNFRSF1B;XCL1;HSPD1;IRF4;CGAS;IFNG;HSPH1;TNFSF14;SOD1;LGALS1
CD8_T	GO:0071897	DNA biosynthetic process	4.6577	0.0497067	CCT4;HSP90AB1;TCP1;PTGES3;UBC;HSP90AA1
Memory_B	GO:0002521	leukocyte differentiation	3.76067	0	TNFRSF18;RUNX3;ZNF683;LCK;IL23R;CSF1;CD2;SEMA4A;FCER1G;ID2;CD8A;ZAP70;CD28;CTLA4;PPARG;EOMES;BCL6;LEF1;IL7R;PIK3R1;CAMK4;ITK;IRF4;VEGFA;RUNX2;PRDM1;THEMIS;ANXA1;GATA3;ITGB1;ADAM8;CD3E;CD3D;CD3G;CD4;TESPA1;IFNG;LGALS3;BATF;BCL11B;RASGRP1;ANXA2;RORA;SPN;TBX21;PRKCA;SMAD7;TYROBP;ADA;NFATC2;SOD1;XBP1;MYH9;LGALS1;ITM2A;CD40LG
Memory_B	GO:0002694	regulation of leukocyte activation	4.52978	0	TNFRSF18;TNFRSF4;TNFRSF1B;RUNX3;ZNF683;LCK;IL23R;CD2;FCER1G;XCL1;LAX1;ID2;ZAP70;HSPD1;CD28;CTLA4;ICOS;PDCD1;TIGIT;BCL6;IL7R;PIK3R1;CAMK4;HAVCR2;IRF4;CGAS;PRDM1;TNFAIP3;CD274;ANXA1;PRKCQ;GATA3;ADAM8;CD6;CD5;CD3E;LAG3;CD4;TESPA1;IFNG;HSPH1;LGALS3;RASGRP1;THBS1;RORA;LAT;SPN;ITGAM;CCL5;TBX21;YES1;SMAD7;CD226;TNFSF14;LDLR;SLA2;ADA;NFATC2;SAMSN1;SOD1;XBP1;HMOX1;LGALS1;GRAP2;CD40LG
Memory_B	GO:0042110	T cell activation	5.4664	0	TNFRSF18;TNFRSF4;TNFRSF1B;RUNX3;ZNF683;LCK;IL23R;CD2;SEMA4A;FCER1G;XCL1;LAX1;CD8A;CD8B;ZAP70;HSPD1;CD28;CTLA4;ICOS;PDCD1;EOMES;TIGIT;BCL6;LEF1;IL7R;PIK3R1;CAMK4;HAVCR2;ITK;IRF4;RUNX2;CGAS;PRDM1;THEMIS;CD274;ANXA1;PRKCQ;GATA3;ADAM8;CD6;CD5;JAML;CD3E;CD3D;CD3G;CRTAM;LAG3;CD4;TESPA1;IFNG;HSPH1;LGALS3;BATF;BCL11B;RASGRP1;RORA;LAT;SPN;CCL5;TBX21;CD7;YES1;SMAD7;TNFSF14;SLA2;ADA;NFATC2;SOD1;XBP1;MYH9;LG…
Memory_B	GO:0045785	positive regulation of cell adhesion	4.17651	0	TNFRSF18;RUNX3;LCK;IL23R;CSF1;S100A10;XCL1;ZAP70;HSPD1;CD28;CTLA4;ICOS;PDCD1;BCL6;IL7R;PIK3R1;HAVCR2;VEGFA;DOCK5;ADAM9;CD274;ANXA1;PRKCQ;GATA3;SPOCK2;ADAM8;CD6;CD5;CD3E;ETS1;CD4;ITGA5;TESPA1;IFNG;HSPH1;RASGRP1;ADGRG1;CCL5;PRKCA;YES1;SMAD7;TNFSF14;ADA;CASS4;XBP1;LGALS1;GRAP2;CD40LG;FLNA
Memory_B	GO:0022407	regulation of cell-cell adhesion	4.18792	0	RUNX3;LCK;IL23R;XCL1;LAX1;ZAP70;HSPD1;CD28;CTLA4;ICOS;PDCD1;TIGIT;BCL6;LEF1;IL7R;PIK3R1;EFNA5;HAVCR2;CD274;ANXA1;PRKCQ;GATA3;ADAM8;CD6;CD5;CD3E;ETS1;CD9;LAG3;CD4;TESPA1;IFNG;HSPH1;LGALS3;RASGRP1;SPN;CCL5;TBX21;PRKCA;YES1;SMAD7;MBP;TNFSF14;ADA;XBP1;LGALS1;GRAP2;CD40LG
Memory_B	GO:0002250	adaptive immune response	5.31866	0	TNFRSF1B;ZNF683;IL23R;SEMA4A;SLAMF1;SLAMF7;CD244;FCER1G;SH2D1B;CD247;XCL1;LAX1;CD8A;CD8B;ZAP70;IL18RAP;HSPD1;CD28;CTLA4;EOMES;TRAT1;BCL6;LEF1;IL7R;CAMK4;HAVCR2;ITK;IRF4;HLA-F;PRDM1;THEMIS;TNFAIP3;CD274;ANXA1;PRKCQ;GATA3;PRF1;CD6;CTSC;CD3E;CD3D;CD3G;CRTAM;CD4;IFNG;BATF;RORA;LAT;SPN;TBX21;CD7;SMAD7;CD226;GZMM;SLA2;ADA;LIME1;SAMSN1;SH2D1A;CD40LG
Memory_B	GO:0007159	leukocyte cell-cell adhesion	5.03343	0	RUNX3;LCK;IL23R;XCL1;LAX1;ZAP70;HSPD1;CD28;CTLA4;ICOS;PDCD1;CX3CR1;TIGIT;BCL6;IL7R;PIK3R1;HAVCR2;CD274;ANXA1;PRKCQ;GATA3;ITGB1;ADAM8;CD6;CD5;CD3E;ETS1;LAG3;CD4;ITGA5;TESPA1;IFNG;SELPLG;HSPH1;LGALS3;RASGRP1;SPN;CCL5;TBX21;YES1;SMAD7;TNFSF14;ADA;XBP1;LGALS1;GRAP2;MSN;CD40LG
Memory_B	GO:0050867	positive regulation of cell activation	4.6712	0	TNFRSF4;RUNX3;LCK;IL23R;CD2;FCER1G;XCL1;ZAP70;HSPD1;CD28;CTLA4;ICOS;PDCD1;BCL6;IL7R;PIK3R1;HAVCR2;CD274;ANXA1;PRKCQ;GATA3;ADAM8;CD6;CD5;CD3E;CD4;TESPA1;IFNG;HSPH1;RASGRP1;THBS1;ITGAM;CCL5;TBX21;YES1;CD226;TNFSF14;ADA;NFATC2;XBP1;LGALS1;GRAP2;CD40LG
Memory_B	GO:0002449	lymphocyte mediated immunity	4.66797	1.87626e-11	TNFRSF1B;IL23R;SLAMF7;FCER1G;SH2D1B;XCL1;CD8A;IL18RAP;HSPD1;CD28;CD96;BCL6;IL7R;HAVCR2;HLA-F;GATA3;PRF1;CTSC;CRTAM;LAG3;KLRD1;KLRC2;GZMB;BATF;RASGRP1;TBX21;SMAD7;CD226;GZMM;NCR1;SLA2;SH2D1A;CD40LG
Memory_B	GO:1903706	regulation of hemopoiesis	3.59832	6.87277e-11	TNFRSF18;RUNX3;ZNF683;IL23R;CSF1;CD2;ID2;ZAP70;CD28;CTLA4;GPR171;BCL6;LEF1;HMGB2;IL7R;PIK3R1;CAMK4;IRF4;HSPA1A;PRDM1;ANXA1;NOTCH1;PRKCQ;GATA3;ADAM8;ETS1;CD4;TESPA1;IFNG;NFKBIA;LGALS3;RASGRP1;THBS1;TBX21;PRKCA;SMAD7;TYROBP;ADA;NFATC2;SOD1;XBP1;LGALS1
Memory_B	GO:0050900	leukocyte migration	3.46099	1.24408e-10	TNFRSF18;LCK;CSF1;CD2;CD244;FCER1G;XCL2;XCL1;ATP1B1;ZAP70;CCL20;CX3CR1;CCR5;CXCL8;ITGA1;PIK3R1;VEGFA;DOK2;ANXA1;GATA3;ITGB1;ADAM8;SLC3A2;JAML;ITGA5;SELPLG;LGALS3;THBS1;DAPK2;SPN;ITGAM;ITGAX;SLC7A5;CCL5;CCL18;TBX21;YES1;TNFSF14;PLCB1;ADA;HMOX1;MYH9;MSN
Memory_B	GO:0002697	regulation of immune effector process	3.50835	4.77495e-10	TNFRSF4;TNFRSF1B;ZNF683;IL23R;CD244;FCER1G;SH2D1B;XCL1;CFH;IL18RAP;HSPD1;CD28;CD96;BCL6;SPON2;IL7R;TMEM173;HAVCR2;IRF4;HLA-F;CGAS;TNFAIP3;ANXA1;GATA3;CRTAM;LAG3;A2M;IFNG;LGALS3;RASGRP1;ITGAM;TBX21;SMAD7;CD226;NCR1;XBP1;HMOX1;APOBEC3G;SH2D1A;CD40LG
Memory_B	GO:0002285	lymphocyte activation involved in immune response	5.02489	1.00013e-09	ZNF683;IL23R;SEMA4A;CD244;FCER1G;HSPD1;CD28;EOMES;BCL6;LEF1;HAVCR2;IRF4;ANXA1;GATA3;IFNG;LGALS3;BATF;RORA;SPN;TBX21;SMAD7;ADA;XBP1;LGALS1;ITM2A;CD40LG
Memory_B	GO:0001819	positive regulation of cytokine production	3.26836	2.13745e-09	IL23R;IL12RB2;GBP5;CD2;CD244;FCER1G;XCL1;HSPD1;CD28;TIGIT;SPON2;HMGB2;PIK3R1;F2R;TMEM173;HAVCR2;IRF4;HSPA1A;CGAS;HSPB1;CD274;ANXA1;PRKCQ;GATA3;ADAM8;CD6;CD3E;CRTAM;CD4;IFNG;RASGRP1;THBS1;RORA;SPN;CD226;MBP;PLCB1;SOD1;XBP1;HMOX1;CD40LG
Memory_B	GO:0006968	cellular defense response	9.408	2.14252e-09	TNFRSF4;GNLY;CX3CR1;CCR5;TRAT1;ITK;ITGB1;PRF1;KLRG1;KLRC3;KLRC2;SPN;TYROBP;NCR1;SH2D1A
Memory_B	GO:0002764	immune response-regulating signaling pathway	3.06631	2.84297e-09	LCK;GBP1;GFI1;FCER1G;FCGR3A;CD247;ZAP70;HSPD1;CD28;CTLA4;TRAT1;TNIP3;FYB1;PIK3R1;HAVCR2;ITK;LCP2;IRF4;HSPA1A;HSP90AB1;THEMIS;TNFAIP3;PRKCQ;GATA3;CD3E;CD3D;CD3G;CD4;TESPA1;NFKBIA;LGALS3;PRKCH;HSP90AA1;LAT;ITGAM;CMTM3;YES1;CD226;SLA2;ADA;NFATC2;LIME1;UBASH3A;GRAP2
Memory_B	GO:0032623	interleukin-2 production	7.91467	2.67382e-08	GBP1;FCER1G;CD247;XCL1;CD28;HAVCR2;IRF4;TNFAIP3;ANXA1;PRKCQ;GATA3;CD3E;LAG3;CD4;TBX21
Memory_B	GO:0002683	negative regulation of immune system process	3.08093	4.87973e-08	TNFRSF4;RUNX3;GBP1;FCER1G;XCL1;LAX1;ID2;CTLA4;PDCD1;PPARG;CD96;TIGIT;GPR171;BCL6;IL7R;PIK3R1;HAVCR2;IRF4;TNFAIP3;CD274;ANXA1;NOTCH1;LAG3;A2M;NFKBIA;LGALS3;THBS1;SPN;TBX21;SMAD7;LDLR;PLCB1;SLA2;SAMHD1;ADA;SAMSN1;UBASH3A;HMOX1
Memory_B	GO:0032633	interleukin-4 production	10.7546	1.547e-07	FCER1G;CD28;LEF1;HAVCR2;ITK;IRF4;NOTCH1;PRKCQ;GATA3;CD3E;CD40LG
Memory_B	GO:0002440	production of molecular mediator of immune response	4.19894	1.71187e-07	TNFRSF4;TNFRSF1B;CD244;FCER1G;XCL1;IL18RAP;HSPD1;CD28;CD96;BCL6;SPON2;IL7R;CAMK4;CGAS;GATA3;BATF;TBX21;SMAD7;CD226;SAMHD1;XBP1;HMOX1;ITM2A;CD40LG
Memory_B	GO:0070661	leukocyte proliferation	3.44288	3.92237e-07	TNFRSF4;TNFRSF1B;IL23R;CSF1;XCL1;ZAP70;HSPD1;CD28;CTLA4;BCL6;LEF1;IL7R;HAVCR2;TNFAIP3;CD274;ANXA1;PRKCQ;CD6;CD3E;CRTAM;CD4;LGALS3;SPN;CCL5;TNFSF14;ADA;NFATC2;MSN;CD40LG
Memory_B	GO:0034612	response to tumor necrosis factor	3.61904	4.31733e-07	TNFRSF18;TNFRSF4;TNFRSF25;TNFRSF9;TNFRSF1B;GBP3;GBP1;GBP2;XCL2;XCL1;EDARADD;CCL20;CXCL8;HSPA1A;TNFAIP3;ADAM9;TRAF1;GATA3;TNFRSF1A;NFKBIA;THBS1;RORA;CCL5;CCL18;CD70;TNFSF14;CD40LG
Memory_B	GO:2000147	positive regulation of cell motility	2.70257	6.09245e-07	TNFRSF18;CSF1;RHOC;SEMA4A;XCL2;XCL1;LGR6;SEMA4C;CCL20;CXCL8;LEF1;PIK3R1;F2R;VEGFA;HSPB1;DOCK5;ADAM9;CD274;GLIPR2;ANXA1;NOTCH1;GATA3;SPOCK2;ADAM8;ETS1;ITGA5;IFNG;LGALS3;SYNE2;THBS1;DAPK2;SPN;CCL5;PRKCA;TNFSF14;CASS4;ADAMTS1;XBP1;HMOX1;FLNA
Memory_B	GO:0032609	interferon-gamma production	5.38197	7.0302e-07	IL23R;IL12RB2;CD2;CD244;XCL1;IL18RAP;HSPD1;EOMES;CD96;HAVCR2;ITK;CD274;GATA3;CD3E;RASGRP1;SPN;CD226
Memory_B	GO:0007229	integrin-mediated signaling pathway	5.31866	2.12856e-06	FCER1G;FYB1;ITGA1;ZYX;ADAM9;ITGB1;ITGA5;CD63;LAT;ITGAM;ITGAX;TYROBP;ADAMTS1;MYH9;TIMP1;FLNA
Memory_B	GO:0001906	cell killing	4.26174	2.12856e-06	IL23R;SLAMF7;XCL1;GNLY;IL18RAP;IL7R;HAVCR2;HLA-F;HSP90AB1;PRF1;CTSC;CRTAM;LAG3;IFNG;GZMB;RASGRP1;CD226;GZMM;NCR1;SH2D1A
Memory_B	GO:0002237	response to molecule of bacterial origin	3.04969	2.56428e-06	TNFRSF1B;IL23R;IL12RB2;GFI1;FASLG;CAPN2;HSPD1;CX3CR1;CCR5;CD96;SPON2;CXCL8;TNIP3;HMGB2;HPGD;F2R;HAVCR2;TNFAIP3;NUGGC;ADAM9;CD274;NOTCH1;VIM;ADM;CD6;NFKBIA;PTGER2;CCL5;PRKCA;XBP1
Memory_B	GO:0050866	negative regulation of cell activation	3.92176	3.83795e-06	RUNX3;XCL1;LAX1;ID2;CTLA4;TIGIT;BCL6;HAVCR2;TNFAIP3;CD274;ANXA1;CD9;LAG3;LGALS3;SPN;TBX21;SMAD7;LDLR;SLA2;SAMSN1;HMOX1
Memory_B	GO:0060326	cell chemotaxis	3.18271	4.68951e-06	CSF1;FCER1G;XCL2;XCL1;CCL20;CCR4;CX3CR1;CXCR6;CCR5;CXCL8;LEF1;HMGB2;ITGA1;VEGFA;HSPB1;ANXA1;NOTCH1;PRKCQ;ADAM8;JAML;BIN2;LGALS3;THBS1;DAPK2;CCL5;CCL18;TNFSF14
Memory_B	GO:0045088	regulation of innate immune response	2.83102	7.54717e-06	GBP5;GFI1;PYHIN1;FCER1G;SH2D1B;IL18RAP;HSPD1;PPARG;CD96;TNIP3;HMGB2;TMEM173;HAVCR2;IRF4;HSPA1A;HSP90AB1;CGAS;TNFAIP3;ADAM8;CRTAM;LAG3;A2M;IFNG;NFKBIA;RASGRP1;ITGAM;CCL5;CD226;NCR1;SAMHD1;SH2D1A
Memory_B	GO:0035966	response to topologically incorrect protein	3.73301	8.18456e-06	DNAJB4;HSPA6;HSPD1;HSPE1;CXCL8;PIK3R1;HSPA4;HSPA1L;HSPA1A;HSP90AB1;HSPB1;OPTN;BAG3;SERPINH1;HSPA8;HSPH1;HSP90AA1;THBS1;ERN1;DNAJB1;XBP1
Memory_B	GO:0001818	negative regulation of cytokine production	3.24625	8.71169e-06	TNFRSF4;IL23R;GBP1;SYT11;SLAMF1;XCL1;IL1R2;CX3CR1;CD96;TIGIT;BCL6;LEF1;HAVCR2;HSP90AB1;TNFAIP3;CD274;ANXA1;GATA3;SRGN;LAG3;IFNG;THBS1;TBX21;SMAD7;HMOX1
Memory_B	GO:0048872	homeostasis of number of cells	3.25632	1.39589e-05	TNFRSF4;TGFBR3;CSF1;FCER1G;ID2;CCR4;BCL6;LYAR;HMGB2;IL7R;F2R;HSPA1A;VEGFA;TNFAIP3;BPGM;ANXA1;NOTCH1;GATA3;ETS1;LAT;TNFSF14;ADA;SOD1;HMOX1
Memory_B	GO:0050663	cytokine secretion	3.46595	1.4284e-05	TNFRSF4;TNFRSF1B;GBP1;GBP5;CD2;SYT11;CD244;IL1R2;HSPD1;F2R;HAVCR2;LCP2;TNFAIP3;CD274;ANXA1;NOTCH1;GATA3;SRGN;CRTAM;RASGRP1;MBP;XBP1
Memory_B	GO:0030099	myeloid cell differentiation	2.72616	1.47046e-05	IL23R;TGFBR3;CSF1;FCER1G;ID2;PPARG;GPR171;BCL6;LYAR;LEF1;HMGB2;PIK3R1;CAMK4;IRF4;HSPA1A;VEGFA;BPGM;PRKCQ;GATA3;CDKN1C;ETS1;CD4;IFNG;NFKBIA;LGALS3;BATF;THBS1;ANXA2;PRKCA;TYROBP;MYH9
Memory_B	GO:0042113	B cell activation	3.30977	1.65009e-05	TNFRSF4;LAX1;ID2;ZAP70;HSPD1;CD28;CTLA4;BCL6;LEF1;IL7R;PIK3R1;TNFAIP3;ITGB1;BATF;TBX21;SLA2;ADA;NFATC2;SAMSN1;XBP1;LGALS1;ITM2A;CD40LG
Memory_B	GO:0009266	response to temperature stimulus	3.50791	1.94008e-05	DNAJB4;HSPA6;HSPD1;PPARG;IGFBP7;HSPA1L;HSPA1A;HSP90AB1;BAG3;ADM;HSPA8;FKBP4;HSPH1;NFKBIA;HSP90AA1;THBS1;DNAJA4;METRNL;DNAJB1;SOD1;HMOX1
Memory_B	GO:0071887	leukocyte apoptotic process	4.66004	2.16411e-05	TNFRSF4;FCER1G;FASLG;PDCD1;CCR5;BCL6;IL7R;CD274;ANXA1;PRKCQ;ADAM8;CD3G;LGALS3;CCL5;ADA
Memory_B	GO:0032103	positive regulation of response to external stimulus	2.98028	2.16411e-05	GBP5;CSF1;FCER1G;XCL2;XCL1;HSPD1;CD28;CCR4;CXCL8;HAVCR2;VEGFA;HSPB1;OPTN;ADAM8;CD6;ETS1;TNFRSF1A;NFKBIA;THBS1;DAPK2;ITGAM;CCL5;CCL18;PRKCA;TNFSF14;LDLR
Memory_B	GO:0034341	response to interferon-gamma	3.55525	2.6316e-05	IL23R;GBP1;GBP2;GBP5;XCL2;XCL1;CCL20;PPARG;IRF4;HLA-F;HSP90AB1;ZYX;VIM;NCAM1;VPS26B;IFNG;OASL;MT2A;CCL5;CCL18
Memory_B	GO:0007162	negative regulation of cell adhesion	3.10427	2.6316e-05	RUNX3;GBP1;XCL1;LAX1;CTLA4;TIGIT;PLXND1;BCL6;PIK3R1;EFNA5;HAVCR2;CD274;ANXA1;NOTCH1;PDE3B;CD9;LAG3;LGALS3;THBS1;SPN;TBX21;SMAD7;MBP;LGALS1
Memory_B	GO:0071706	tumor necrosis factor superfamily cytokine production	4.06552	2.6316e-05	CD2;SYT11;SLAMF1;FCER1G;HSPD1;CX3CR1;SPON2;PIK3R1;HAVCR2;TNFAIP3;HSPB1;CD274;ADAM8;IFNG;RASGRP1;THBS1;SPN
Memory_B	GO:0019058	viral life cycle	2.94695	3.90621e-05	TNFRSF4;SLAMF1;CD28;CXCR6;CCR5;CXCL8;HSPA1A;HSP90AB1;CDHR3;STOM;NOTCH1;ITGB1;CTBP2;NCAM1;HSPA8;CD4;ITGA5;SELPLG;OASL;ANXA2;CCL5;LDLR;LGALS1;APOBEC3G;APOBEC3H
Memory_B	GO:0050727	regulation of inflammatory response	2.60718	9.95312e-05	TNFRSF1B;GBP5;FCER1G;XCL1;CFH;IL1R2;HSPD1;CD28;PPARG;BCL6;TMEM173;TNFAIP3;ZYX;ANXA1;GATA3;ADAM8;CD6;ETS1;TNFRSF1A;A2M;NFKBIA;RORA;ITGAM;CCL5;CCL18;METRNL;LDLR;ADA
Memory_B	GO:0031349	positive regulation of defense response	2.45355	0.000104577	GBP5;GFI1;PYHIN1;FCER1G;SH2D1B;IL18RAP;HSPD1;CD28;TNIP3;HMGB2;TMEM173;HAVCR2;IRF4;HSPA1A;CGAS;TNFAIP3;OPTN;ADAM8;CD6;CRTAM;ETS1;TNFRSF1A;LAG3;NFKBIA;RASGRP1;ITGAM;CCL5;CCL18;CD226;LDLR;SH2D1A
Memory_B	GO:0051090	regulation of DNA-binding transcription factor activity	2.48072	0.000117991	TNFRSF4;ROR1;GFI1;XCL1;ID2;IL18RAP;BHLHE40;PPARG;EOMES;CX3CR1;TMEM173;HAVCR2;HSPA1A;PIM1;VEGFA;SGK1;TNFAIP3;PTCH1;TRAF1;PRKCQ;RTKN2;ADAM8;RHEBL1;NFKBIA;PRKCH;SMAD7;PRMT2;HMOX1;CD40LG;FLNA
Memory_B	GO:0002507	tolerance induction	9.30765	0.00015188	ICOS;PDCD1;CCR4;HAVCR2;TNFAIP3;CD274;CD3E
Memory_B	GO:0070555	response to interleukin-1	3.64291	0.000191115	GBP3;GBP1;GBP2;XCL2;XCL1;IL1R2;CCL20;CXCL8;ANXA1;ETS1;NFKBIA;RORA;CCL5;CCL18;PRKCA;PLCB1
Memory_B	GO:0032613	interleukin-10 production	6.2328	0.000242756	IL23R;FCER1G;XCL1;HSPD1;CD28;TIGIT;IRF4;CD274;CD40LG
Memory_B	GO:0071216	cellular response to biotic stimulus	3.02196	0.000242756	TNFRSF1B;GFI1;CAPN2;CX3CR1;CCR5;SPON2;CXCL8;TNIP3;HMGB2;HAVCR2;TNFAIP3;NUGGC;ADAM9;CD274;VIM;CD6;NFKBIA;CCL5;PRKCA;XBP1
Memory_B	GO:1903829	positive regulation of cellular protein localization	2.62158	0.00024571	PLK3;SYT11;PYHIN1;FCER1G;CD247;PIK3R1;TMEM173;HSPA1L;HSP90AB1;STOM;ITGB1;BAG3;PRR5L;IFNG;GZMB;LGALS3;PRKCH;AKAP5;ITGAM;NGFR;NDC80;YWHAH;MSN;TENM1;FLNA
Memory_B	GO:0002347	response to tumor cell	10.4973	0.000281183	HSPD1;HAVCR2;CD274;PRF1;CRTAM;CD226
Memory_B	GO:0043900	regulation of multi-organism process	2.47252	0.000300525	IL23R;SYT11;ASTL;CD28;CXCL8;LEF1;TMEM173;HAVCR2;CGAS;TNFAIP3;STOM;NOTCH1;OPTN;PRF1;HSPA8;CD4;IFNG;OASL;ANXA2;CCL5;PRKCA;PLCB1;ADA;LGALS1;APOBEC3G;APOBEC3H;TIMP1
Memory_B	GO:0019932	second-messenger-mediated signaling	2.3138	0.000355252	GBP1;ATP1B1;ATP2B4;ADRA2B;ZAP70;CCL20;CCR4;CX3CR1;CXCR6;CCR5;TRAT1;CXCL8;VEGFA;CGAS;NCALD;ADM;PDE3B;CD3E;CD4;PTGDR;PTGER2;THBS1;LAT;ADGRG1;RASD1;PRKCA;GIPR;SLA2;ADA;NFATC2
Memory_B	GO:0006457	protein folding	3.02196	0.000355252	DNAJB4;HSPA6;HSPD1;HSPE1;SGTB;HSPA1L;HSPA1A;HSP90AB1;HSPB1;BAG3;HSPA8;FKBP4;HSPH1;HSP90AA1;DNAJA4;RGS9;DNAJB1;RUVBL2;ST13
Memory_B	GO:0036230	granulocyte activation	2.20719	0.000355252	TNFRSF1B;S100A11;FCER1G;HSPA6;IL18RAP;TMBIM1;CXCL8;IQGAP2;SLCO4C1;TMEM173;HSPA1A;NEU1;HSP90AB1;FGL2;STOM;ADAM8;CTSC;HSPA8;BIN2;CD63;SLC15A4;LGALS3;DYNC1H1;HSP90AA1;SNAP23;ATP8B4;SLC27A2;ANXA2;ITGAM;ITGAX;CCL5;TYROBP;PLAUR
Memory_B	GO:0051131	chaperone-mediated protein complex assembly	9.97248	0.000362073	HSPD1;HOPX;HSPA4;HSPA1A;HSP90AB1;HSP90AA1
Memory_B	GO:1904951	positive regulation of establishment of protein localization	2.28203	0.000438493	TNFRSF4;PLK3;CD2;CD244;GLUL;HSPD1;PIK3R1;F2R;TMEM173;HAVCR2;HSPA1L;HSP90AB1;ADAM9;CD274;STOM;GATA3;BAG3;ADAM8;PRR5L;CRTAM;IFNG;GZMB;RASGRP1;ITGAM;MBP;GIPR;XBP1;YWHAH;TENM1;FLNA
Memory_B	GO:1901342	regulation of vasculature development	2.56527	0.000444851	SEMA4A;FASLG;GLUL;PPARG;CX3CR1;PLXND1;CXCL8;VEGFA;TNFAIP3;HSPB1;ANXA1;NOTCH1;ITGB1;ADM;PDE3B;ETS1;ITGA5;THBS1;NGFR;PRKCA;PTPRM;NFATC2;XBP1;HMOX1
Memory_B	GO:0002200	somatic diversification of immune receptors	5.03661	0.000453336	HSPD1;CD28;BCL6;LEF1;HMGB2;BATF;BCL11B;TBX21;SAMHD1;CD40LG
Memory_B	GO:0001525	angiogenesis	2.19779	0.000475719	SEMA4A;SH2D2A;FASLG;GLUL;PPARG;CX3CR1;PLXND1;CXCL8;LEF1;VEGFA;TNFAIP3;HSPB1;ANXA1;NOTCH1;ITGB1;ADAM8;ADM;PDE3B;ETS1;ITGA5;E2F7;THBS1;ANXA2;RORA;ADGRG1;PLXDC1;NGFR;PRKCA;PTPRM;XBP1;HMOX1;MYH9
Memory_B	GO:0090130	tissue migration	2.60254	0.00073538	SEMA4A;GLUL;PPARG;PLXND1;VEGFA;HSPB1;DOCK5;ADAM9;GLIPR2;ANXA1;NOTCH1;GATA3;ITGB1;ETS1;IFNG;PXN;THBS1;PRKCA;PTPRM;GIPC1;HMOX1;MYH9
Memory_B	GO:0071900	regulation of protein serine/threonine kinase activity	2.14462	0.000735403	CDKN2C;ATP2B4;LAX1;ADRA2B;EPHA4;TNIK;SPRY1;ITGA1;F2R;VEGFA;HSP90AB1;TNFAIP3;HSPB1;DUSP4;ADAM9;CCNE2;GADD45G;ADAM8;DUSP8;CDKN1C;DUSP16;IFNG;LATS2;RASGRP1;THBS1;PIK3R5;ERN1;GADD45B;LIME1;SOD1;TENM1;CD40LG
Memory_B	GO:0031589	cell-substrate adhesion	2.40301	0.00113809	GBP1;CSF1;S100A10;CD96;BCL6;ITGA1;PIK3R1;EFNA5;VEGFA;EPDR1;ZYX;DOCK5;ADAM9;NOTCH1;ITGB1;SPOCK2;CD3E;ITGA5;CD63;PXN;THBS1;CASS4;LGALS1;FLNA
Memory_B	GO:0042107	cytokine metabolic process	3.7632	0.00129	CD28;CX3CR1;IRF4;HSPB1;PRKCQ;GATA3;CD3E;LAG3;CD4;THBS1;SPN;HMOX1
Memory_B	GO:0006909	phagocytosis	2.67623	0.00152527	SYT11;SLAMF1;FCER1G;FCGR3A;CD247;PPARG;SPON2;LYAR;PIK3R1;HSP90AB1;ANXA1;ITGB1;CD3G;BIN2;HSP90AA1;THBS1;ITGAM;YES1;MYH9
Memory_B	GO:0097191	extrinsic apoptotic signaling pathway	2.75737	0.00155378	TNFRSF4;TNFRSF1B;IFI6;FASLG;TMBIM1;HMGB2;PIK3R1;HSPA1A;TNFAIP3;TRAF1;FAS;BAG3;TNFRSF1A;IFNG;LGALS3;THBS1;CD70;HMOX1
Memory_B	GO:0007249	I-kappaB kinase/NF-kappaB signaling	2.58689	0.00156065	ROR1;RHOC;S100A4;FASLG;CX3CR1;TNIP3;F2R;TNFAIP3;HSPB1;OPTN;TNFRSF1A;CD4;NDFIP2;NFKBIA;RORA;LIME1;HMOX1;APOL3;LGALS1;FLNA
Memory_B	GO:0002831	regulation of response to biotic stimulus	3.34993	0.00204557	IL23R;SYT11;HSPD1;TMEM173;HAVCR2;CGAS;TNFAIP3;CD274;OPTN;CRTAM;PRKCA;CD226;APOBEC3G
Memory_B	GO:0048017	inositol lipid-mediated signaling	3.02196	0.00204902	CD28;PTPN13;PIK3R1;F2R;IER3;NTRK2;GATA3;INPP5F;PRR5L;RASGRP1;PIK3R5;CCL5;HCST;LIME1;PRR5
Memory_B	GO:0001773	myeloid dendritic cell activation	7.1232	0.00223094	CD2;SLAMF1;CAMK4;HAVCR2;IRF4;BATF
Memory_B	GO:0032615	interleukin-12 production	5.0176	0.00243503	IL23R;SLAMF1;HSPD1;TIGIT;IFNG;THBS1;PLCB1;CD40LG
Memory_B	GO:0030101	natural killer cell activation	4.00501	0.00263705	ZNF683;IL23R;CD2;SLAMF7;CD244;ID2;HAVCR2;PRDM1;RASGRP1;NCR1
Memory_B	GO:0001667	ameboidal-type cell migration	2.19852	0.00283916	SEMA4A;GLUL;SEMA4C;PPARG;PLXND1;VEGFA;HSPB1;DOCK5;ADAM9;GLIPR2;ANXA1;NOTCH1;GATA3;ITGB1;PRR5L;ETS1;IFNG;PXN;THBS1;PRKCA;PTPRM;GIPC1;HMOX1;MYH9;TIMP1
Memory_B	GO:0002446	neutrophil mediated immunity	2.02282	0.00292248	TNFRSF1B;S100A11;FCER1G;HSPA6;TMBIM1;IQGAP2;SLCO4C1;TMEM173;HSPA1A;NEU1;HSP90AB1;FGL2;STOM;ADAM8;CTSC;HSPA8;BIN2;CD63;SLC15A4;LGALS3;DYNC1H1;HSP90AA1;SNAP23;ATP8B4;SLC27A2;ANXA2;ITGAM;ITGAX;TYROBP;PLAUR
Memory_B	GO:0043491	protein kinase B signaling	2.59025	0.00305057	LCK;PLK3;CD28;ICOS;CX3CR1;TRAT1;PIK3R1;HSP90AB1;NTRK2;AKR1C3;GATA3;ITGB1;INPP5F;ADAM8;HSP90AA1;THBS1;PIK3R5;CCL5
Memory_B	GO:0045862	positive regulation of proteolysis	2.25533	0.00340182	TNFRSF1B;LCK;PLK3;PYHIN1;FASLG;ASTL;HSPD1;HSPE1;EPHA4;PPARG;F2R;HSPA1A;PERP;ZFAND2A;ADAM9;FAS;ADAM8;CTSC;IFNG;NGFR;SMAD7;MBP;MYH9
Memory_B	GO:0002437	inflammatory response to antigenic stimulus	5.41142	0.00357778	FCER1G;CD28;HMGB2;NOTCH1;GATA3;CD6;RASGRP1
Memory_B	GO:0050817	coagulation	2.25715	0.00442048	LCK;FCER1G;ADRA2B;PIK3R1;F2R;LCP2;HSPB1;PRKCQ;GATA3;CD9;A2M;DGKH;PRKCH;THBS1;ANXA2;PIK3R5;PRKCA;GNA15;PLAUR;MYH9;CD40LG;FLNA
Memory_B	GO:0033619	membrane protein proteolysis	4.50734	0.00470586	TNFRSF1B;ADAM9;PRKCQ;ADAM8;IFNG;NGFR;MYH9;TIMP1
Memory_B	GO:0002791	regulation of peptide secretion	2.01029	0.00485445	TNFRSF4;TNFRSF1B;GBP1;CD2;SYT11;CD244;GLUL;IL1R2;HSPD1;F2R;EFNA5;HAVCR2;TNFAIP3;ADAM9;CD274;ANXA1;GATA3;SRGN;ADAM8;CRTAM;IFNG;RASGRP1;CCL5;PRKCA;MBP;GIPR;XBP1;CD40LG
Memory_B	GO:1990868	response to chemokine	3.65292	0.00508093	XCL2;XCL1;CCL20;CCR4;CX3CR1;CXCR6;CCR5;CXCL8;CCL5;CCL18
Memory_B	GO:0042063	gliogenesis	2.39239	0.0051665	CDKN2C;ROR1;CSF1;ID2;EPHA4;PPARG;CX3CR1;LEF1;ANXA1;NTRK2;NOTCH1;VIM;CD9;PRKCH;SYNE2;ADGRG1;LDLR;MBOAT7;SOD1
Memory_B	GO:0098542	defense response to other organism	1.99735	0.00517717	IFI6;IL23R;GBP3;GBP1;SYT11;FCER1G;GNLY;CCL20;SPON2;HMGB2;TMEM173;HAVCR2;IRF4;CGAS;TNFAIP3;OPTN;PRF1;TNFRSF1A;CD4;IFNG;OASL;BATF;SPN;SLFN13;SAMHD1;APOBEC3G;APOBEC3H;FLNA
Memory_B	GO:0032102	negative regulation of response to external stimulus	2.26647	0.00530339	TNFRSF1B;SEMA4A;SEMA4C;IL1R2;EPHA4;PPARG;HAVCR2;TNFAIP3;NOTCH1;GATA3;INPP5F;ETS1;CD9;TNFRSF1A;THBS1;ANXA2;RORA;METRNL;LDLR;PLAUR;ADA
Memory_B	GO:0002576	platelet degranulation	3.14094	0.00542271	FCER1G;VEGFA;SRGN;CTSW;CD9;A2M;CD63;THBS1;RAB27B;SOD1;TIMP1;FLNA
Memory_B	GO:0008037	cell recognition	2.95987	0.00560959	ASTL;EPHA4;HAVCR2;HSPA1L;ST6GALNAC6;PRF1;CD6;CD5;CRTAM;CD9;LGALS3;CD226;MSN
Memory_B	GO:0031348	negative regulation of defense response	2.69526	0.0057421	TNFRSF1B;IL1R2;PPARG;CD96;HAVCR2;TNFAIP3;GATA3;ETS1;TNFRSF1A;A2M;RORA;METRNL;LDLR;SAMHD1;ADA
Memory_B	GO:0032635	interleukin-6 production	3.06846	0.00646377	SYT11;SLAMF1;FCER1G;CAPN2;IL18RAP;HSPD1;SPON2;F2R;HAVCR2;TNFAIP3;MBP;XBP1
Memory_B	GO:0009615	response to virus	2.22316	0.00646719	IFI6;IL23R;GBP3;GBP1;XCL1;SPON2;TMEM173;CGAS;TNFAIP3;HSPB1;GATA3;PRF1;IFNG;OASL;SLFN13;CCL5;TBX21;SAMHD1;APOBEC3G;APOBEC3H;FLNA
Memory_B	GO:0070671	response to interleukin-12	4.7488	0.00701996	IL12RB2;STAT4;IFNG;ANXA2;PLCB1;SOD1;MSN
Memory_B	GO:1903034	regulation of response to wounding	2.86186	0.00730046	FCER1G;EPHA4;F2R;TNFAIP3;ANXA1;PRKCQ;INPP5F;CD9;THBS1;ANXA2;PRKCA;PLAUR;XBP1
Memory_B	GO:0042092	type 2 immune response	5.54027	0.00730046	XCL1;BCL6;ANXA1;GATA3;BATF;TBX21
Memory_B	GO:0050878	regulation of body fluid levels	1.93909	0.00745938	LCK;FCER1G;ADRA2B;PIK3R1;F2R;LCP2;VEGFA;HSPB1;AQP3;PRKCQ;GATA3;ADM;SYTL2;CD9;A2M;DGKH;PRKCH;THBS1;ANXA2;PIK3R5;PRKCA;GNA15;PLAUR;ADA;XBP1;MYH9;CD40LG;FLNA
Memory_B	GO:0018212	peptidyl-tyrosine modification	2.06149	0.00760539	TNFRSF18;LCK;ROR1;IL23R;IL12RB2;ZAP70;EPHA4;ZFYVE28;EFNA5;ITK;VEGFA;NTRK2;INPP5F;CD3E;TNFRSF1A;CD4;STYK1;ITGA5;IFNG;HSP90AA1;CCL5;YES1;CASS4;SAMSN1
Memory_B	GO:1990778	protein localization to cell periphery	2.20874	0.00886718	GBP1;S100A10;FCER1G;ATP1B1;TMBIM1;NECTIN3;TNIK;FYB1;PIK3R1;PTCH1;OPTN;ITGB1;SYTL2;TNFRSF1A;IFNG;LGALS3;PRKCH;AKAP5;ANXA2;FLNA
Memory_B	GO:0097485	neuron projection guidance	2.31023	0.00939461	SEMA4A;SEMA4C;KIF5C;EPHA4;PLXND1;SPON2;PIK3R1;EFNA5;VEGFA;DOK2;PTCH1;PRKCQ;GATA3;NCAM1;BCL11B;PRKCA;PTPRM;RNF165
Memory_B	GO:0043087	regulation of GTPase activity	1.92602	0.0097398	S100A10;XCL2;XCL1;RGS16;RGS1;EPHA4;CCL20;AGAP1;PLXND1;BCL6;FAM13A;SPRY1;ARHGAP10;IQGAP2;F2R;EFNA5;NTRK2;ITGB1;A2M;RASGRP1;TBC1D2B;CCL5;CCL18;RGS9;TRIP10;PLCB1;SOD1
Memory_B	GO:0055094	response to lipoprotein particle	6.39261	0.00988834	FCER1G;PPARG;ITGB1;CD9;LDLR
Memory_B	GO:2001233	regulation of apoptotic signaling pathway	2.01199	0.0127434	TNFRSF4;IFI6;LCK;FASLG;TMBIM1;CX3CR1;HMGB2;HSPA1A;TNFAIP3;HSPB1;TRAF1;RTKN2;FAS;CTSC;GZMB;LGALS3;THBS1;DAPK2;PLAUR;SOD1;XBP1;YWHAH;HMOX1
Memory_B	GO:0071402	cellular response to lipoprotein particle stimulus	5.936	0.0137286	FCER1G;PPARG;ITGB1;CD9;LDLR
Memory_B	GO:0051098	regulation of binding	2.00911	0.0158104	TGFBR3;S100A10;PYHIN1;ID2;EPHA4;PPARG;PLXND1;LEF1;HMGB2;GZMA;TMEM173;IRF4;HSP90AB1;GATA3;CTBP2;IFNG;NFKBIA;LGALS3;ANXA2;PLAUR;RUVBL2;HMOX1
Memory_B	GO:0036314	response to sterol	5.73131	0.0158104	CCR5;PTCH1;ABCA2;GRAMD1B;RORA
Memory_B	GO:0050690	regulation of defense response to virus by virus	5.73131	0.0158104	LCK;CD247;CD8B;CD28;CD4
Memory_B	GO:0034113	heterotypic cell-cell adhesion	4.01192	0.0168269	LCK;CD2;PERP;ITGB1;ITGA5;ITGAX;MBP
Memory_B	GO:0050673	epithelial cell proliferation	1.98727	0.0177237	RUNX3;TGFBR3;GLUL;ID2;PPARG;HMGB2;VEGFA;TNFAIP3;PTCH1;NOTCH1;GATA3;CDKN1C;JAML;BCL11B;THBS1;CCL5;NGFR;ERN1;PRKCA;PTPRM;XBP1;HMOX1
Memory_B	GO:0010324	membrane invagination	3.94392	0.0183296	SYT11;FCER1G;PPARG;BIN2;THBS1;ITGAM;MYH9
Memory_B	GO:0018209	peptidyl-serine modification	2.1053	0.0183658	ATP2B4;FNIP2;CAMK4;VEGFA;HSP90AB1;SGK1;NTRK2;PRKCQ;SPOCK2;INPP5F;IFNG;LATS2;PRKCH;HSP90AA1;SBK1;ERN1;PRKCA;SMAD7;TENM1
Memory_B	GO:0070371	ERK1 and ERK2 cascade	2.05195	0.0189754	ROR1;GBP1;TGFBR3;SLAMF1;XCL2;XCL1;EPHA4;CCL20;SPRY1;F2R;HAVCR2;DUSP4;GLIPR2;NTRK2;NOTCH1;CD4;RASGRP1;CCL5;CCL18;PRKCA
Memory_B	GO:0045576	mast cell activation	3.81461	0.0216208	FCER1G;LCP2;RASGRP1;SNAP23;LAT;CD226;HMOX1
Memory_B	GO:0071559	response to transforming growth factor beta	2.23473	0.0218544	RUNX3;TGFBR3;XCL1;CX3CR1;HPGD;HSPA1A;HSP90AB1;ZYX;ADAM9;ITGB1;CDKN1C;PXN;THBS1;YES1;SMAD7;GIPC1
Memory_B	GO:0034109	homotypic cell-cell adhesion	3.40939	0.0218544	HSPB1;PRKCQ;CD9;CCL5;PRKCA;MYH9;LGALS1;FLNA
Memory_B	GO:0043276	anoikis	5.03661	0.0262012	NTRK2;NOTCH1;ITGB1;ITGA5;DAPK2
Memory_B	GO:0050920	regulation of chemotaxis	2.31534	0.0278017	CSF1;SEMA4A;XCL2;XCL1;SEMA4C;CCR4;CXCL8;VEGFA;HSPB1;NOTCH1;THBS1;DAPK2;CCL5;TNFSF14
Memory_B	GO:1901522	positive regulation of transcription from RNA polymerase II promoter involved in cellular response to chemical stimulus	6.33173	0.028007	VEGFA;RUNX2;NOTCH1;XBP1
Memory_B	GO:0010876	lipid localization	1.92838	0.0280159	ATP8B2;PPARG;SLC25A20;ABCB1;PLIN2;ANXA1;PTCH1;ABCA2;OSBPL5;GRAMD1B;NFKBIA;ATP10A;THBS1;ATP8B4;SLC27A2;ANXA2;SLCO3A1;PITPNC1;LDLR;APOL6;APOL3
Memory_B	GO:0052547	regulation of peptidase activity	1.86024	0.0284665	IFI6;LCK;FASLG;HSPD1;HSPE1;EPHA4;PPARG;LEF1;F2R;PTTG1;VEGFA;PERP;SPOCK2;FAS;SERPINH1;A2M;THBS1;NGFR;MBP;TNFSF14;PLAUR;CST7;TIMP1
Memory_B	GO:0002448	mast cell mediated immunity	4.0704	0.0286031	FCER1G;SPON2;RASGRP1;SNAP23;LAT;HMOX1
Memory_B	GO:0033002	muscle cell proliferation	2.3744	0.0293033	TGFBR3;ID2;PPARG;HPGD;PIM1;TNFAIP3;NOTCH1;IFNG;THBS1;CCL5;ERN1;ADAMTS1;HMOX1
Memory_B	GO:0060759	regulation of response to cytokine stimulus	2.47763	0.0293033	GFI1;CSF1;IL1R2;PPARG;HSPA1A;HSP90AB1;TNFAIP3;TRAF1;TNFRSF1A;IFNG;CCL5;SAMHD1
Memory_B	GO:0045165	cell fate commitment	2.13601	0.030532	IL23R;ID2;PPARG;EOMES;IRF4;RUNX2;PRDM1;PTCH1;NOTCH1;GATA3;ITGB1;BATF;BCL11B;RORA;SPN;TBX21
Memory_B	GO:0061564	axon development	1.76745	0.0306739	S100A6;SEMA4A;SEMA4C;KIF5C;EPHA4;PLXND1;SPON2;PIK3R1;EFNA5;VEGFA;HSP90AB1;DOK2;NTRK2;PTCH1;NOTCH1;PRKCQ;GATA3;ITGB1;INPP5F;NCAM1;BCL11B;HSP90AA1;NGFR;PRKCA;PTPRM;RNF165
Memory_B	GO:0070670	response to interleukin-4	4.7488	0.0306739	XCL1;LEF1;HSP90AB1;GATA3;XBP1
Memory_B	GO:0006925	inflammatory cell apoptotic process	6.04393	0.0309516	FASLG;CCR5;ANXA1;CCL5
Memory_B	GO:0032069	regulation of nuclease activity	6.04393	0.0309516	HMGB2;GZMA;HSPA1A;OASL
Memory_B	GO:0070841	inclusion body assembly	6.04393	0.0309516	HSPA1A;BAG3;DNAJA4;DNAJB1
Memory_B	GO:0033627	cell adhesion mediated by integrin	3.473	0.0312844	ADAM9;ITGB1;PDE3B;CD3E;ITGA5;CCL5;ADA
Memory_B	GO:0008277	regulation of G protein-coupled receptor signaling pathway	2.53929	0.0323984	RGS16;RGS1;ATP2B4;CXCL8;ADM;CCL5;RGS9;PRKCA;GIPR;PLCB1;ADA
Memory_B	GO:0035924	cellular response to vascular endothelial growth factor stimulus	3.83557	0.0344624	VEGFA;HSPB1;ANXA1;NOTCH1;CD63;ERN1
Memory_B	GO:0017038	protein import	2.2056	0.0361362	HSPD1;BCL6;FYB1;PIK3R1;HSPA4;TMEM173;HSP90AB1;AKR1C3;BAG3;HSPA8;IFNG;NFKBIA;HSP90AA1;FLNA
Memory_B	GO:0097696	STAT cascade	2.48747	0.0367513	TNFRSF18;IL23R;STAT4;IL7R;F2R;VEGFA;NOTCH1;INPP5F;TNFRSF1A;IFNG;CCL5
Memory_B	GO:0140253	cell-cell fusion	3.7632	0.0371077	CAPN2;SCGB3A1;ADAM9;TNFSF14;NFATC2;MYH9
Memory_B	GO:0051056	regulation of small GTPase mediated signal transduction	1.91973	0.0384734	CSF1;RHOC;ARHGEF3;MCF2L2;BCL6;FAM13A;SPRY1;ARHGAP10;F2R;RASGRF2;NOTCH1;ITGB1;A2M;SPATA13;LPAR6;PLEKHG3;RASGRP1;ADGRG1;TRIP10
Memory_B	GO:0097193	intrinsic apoptotic signaling pathway	2.00393	0.0386981	TNFRSF1B;IFI6;LCK;FNIP2;PIK3R1;HSPA1A;PERP;HSPB1;RTKN2;TNFRSF1A;CRIP1;DAPK2;ERN1;PLAUR;SOD1;XBP1;HMOX1
Memory_B	GO:0032612	interleukin-1 production	2.98801	0.0386981	GBP5;IL1R2;CX3CR1;F2R;HAVCR2;TNFAIP3;HSPB1;ANXA1
Memory_B	GO:0061458	reproductive system development	1.78635	0.0391862	PPARG;EOMES;LEF1;HMGB2;VEGFA;HSP90AB1;PRDM1;ANXA1;PTCH1;NOTCH1;AKR1C3;GATA3;CDKN1C;ADM;FKBP4;PLEKHA5;E2F7;CRIP1;ADGRG1;ADA;ADAMTS1;SOD1;FLNA
Memory_B	GO:0034330	cell junction organization	1.98283	0.0420778	RHOC;S100A10;NECTIN3;F2R;EFNA5;VEGFA;PERP;CDHR3;CD9;ITGA5;PRKCH;THBS1;KIFC3;PRKCA;SMAD7;PARD6G;FLNA
Memory_B	GO:0048732	gland development	1.77391	0.0420778	TGFBR3;CSF1;ID2;PLXND1;LEF1;VEGFA;TNFAIP3;TG;ANXA1;PTCH1;NOTCH1;GATA3;CDKN1C;ETS1;FKBP4;E2F7;BCL11B;CRIP1;ADA;SOD1;XBP1;HMOX1;MSN
Memory_B	GO:0006949	syncytium formation	3.62636	0.0426348	CAPN2;SCGB3A1;ADAM9;TNFSF14;NFATC2;MYH9
Memory_B	GO:0019835	cytolysis	4.1552	0.046469	GZMA;PRF1;GZMH;GZMB;GZMM
Memory_B	GO:0071526	semaphorin-plexin signaling pathway	4.1552	0.046469	SEMA4A;SEMA4C;PLXND1;NCAM1;FLNA
Memory_B	GO:0031647	regulation of protein stability	1.99949	0.0471722	PYHIN1;ATP1B1;AAK1;RNF149;HSPD1;EPHA4;PIK3R1;HSPA1A;HSP90AB1;BAG3;HSPA8;HSP90AA1;SMAD7;GIPC1;XBP1;FLNA
NK	GO:0006457	protein folding	14.1953	1.5954e-10	NUDC;HSPA6;HSPD1;HSPE1;HSPA1A;HSP90AB1;TCP1;HSPB1;BAG3;HSPA8;FKBP4;HSPH1;HSP90AA1;DNAJA4;DNAJB1
NK	GO:0035966	response to topologically incorrect protein	14.8076	2.85975e-10	HSPA6;NFE2L2;HSPD1;HSPE1;HSPA4;HSPA1A;HSP90AB1;HSPB1;BAG3;SERPINH1;HSPA8;HSPH1;HSP90AA1;DNAJB1
NK	GO:0009266	response to temperature stimulus	10.933	1.49855e-06	HSPA6;HSPD1;HSPA1A;HSP90AB1;BAG3;HSPA8;FKBP4;HSPH1;HSP90AA1;DNAJA4;DNAJB1
NK	GO:0051131	chaperone-mediated protein complex assembly	49.4469	7.92118e-06	HSPD1;HSPA4;HSPA1A;HSP90AB1;HSP90AA1
NK	GO:0001906	cell killing	10.1429	0.000154525	SLAMF7;GNLY;HAVCR2;SERPINB9;HSP90AB1;PRF1;IFNG;GZMB
NK	GO:0070841	inclusion body assembly	35.9614	0.000414748	HSPA1A;BAG3;DNAJA4;DNAJB1
NK	GO:0002694	regulation of leukocyte activation	4.97579	0.000428185	TNFRSF1B;FCRL3;HSPD1;HAVCR2;CGAS;PRDM1;ANXA1;IFNG;HSPH1;LDLR;SAMSN1;LGALS1
NK	GO:0042176	regulation of protein catabolic process	5.38931	0.0013473	TNFRSF1B;NFE2L2;HSPA1A;HSP90AB1;ZFAND2A;IFNG;HSP90AA1;LDLR;GIPC1;MSN
NK	GO:0031647	regulation of protein stability	5.9485	0.00448657	HSPD1;HSPA1A;HSP90AB1;TCP1;BAG3;HSPA8;HSP90AA1;GIPC1
NK	GO:0042110	T cell activation	4.39528	0.00616596	TNFRSF1B;HSPD1;HAVCR2;CGAS;PRDM1;ANXA1;IFNG;HSPH1;LGALS1;MSN
NK	GO:0045088	regulation of innate immune response	4.89035	0.00616596	FCRL3;HSPD1;HAVCR2;SERPINB9;HSPA1A;HSP90AB1;CGAS;IFNG;CYBA
NK	GO:0017038	protein import	6.56167	0.00616596	HSPD1;HSPA4;HSP90AB1;BAG3;HSPA8;IFNG;HSP90AA1
NK	GO:0097191	extrinsic apoptotic signaling pathway	6.38024	0.00618077	TNFRSF1B;HSPA1A;SERPINE1;TRAF1;BAG3;IFNG;DEDD2
NK	GO:0002250	adaptive immune response	4.7469	0.00618077	TNFRSF1B;SLAMF7;HSPD1;HAVCR2;PRDM1;ANXA1;PRF1;IFNG;SAMSN1
NK	GO:0002347	response to tumor cell	31.2296	0.00618077	HSPD1;HAVCR2;PRF1
NK	GO:0050867	positive regulation of cell activation	5.17092	0.00748603	FCRL3;PLEK;HSPD1;HAVCR2;ANXA1;IFNG;HSPH1;LGALS1
NK	GO:0002449	lymphocyte mediated immunity	5.89154	0.00858675	TNFRSF1B;SLAMF7;HSPD1;HAVCR2;SERPINB9;PRF1;GZMB
NK	GO:0007159	leukocyte cell-cell adhesion	4.99148	0.00885258	HSPD1;HAVCR2;ANXA1;ITGA5;IFNG;HSPH1;LGALS1;MSN
NK	GO:0009896	positive regulation of catabolic process	4.38445	0.00889317	TNFRSF1B;NFE2L2;HSPA1A;ZFAND2A;BAG3;IFNG;HSP90AA1;LDLR;MSN
NK	GO:0001819	positive regulation of cytokine production	4.26879	0.0104935	HSPD1;HAVCR2;HSPA1A;CGAS;HSPB1;SERPINE1;ANXA1;IFNG;CYBA
NK	GO:0043900	regulation of multi-organism process	4.35895	0.0187388	HAVCR2;SQSTM1;CGAS;PRF1;HSPA8;IFNG;CYBA;LGALS1
NK	GO:0098760	response to interleukin-7	19.1407	0.0188197	HSPD1;STIP1;GIPC1
NK	GO:0051701	interaction with host	5.7608	0.0211554	SERPINB9;HSPA1A;TCP1;ITGA5;LDLR;LGALS1
NK	GO:0070585	protein localization to mitochondrion	7.21852	0.0211554	HSPD1;HSPA4;BAG3;GZMB;HSP90AA1
NK	GO:0002697	regulation of immune effector process	4.17493	0.0211554	TNFRSF1B;FCRL3;HSPD1;HAVCR2;SERPINB9;CGAS;ANXA1;IFNG
NK	GO:0043620	regulation of DNA-templated transcription in response to stress	10.1429	0.0211554	NFE2L2;HSPA1A;BAG3;DNAJB1
NK	GO:0071706	tumor necrosis factor superfamily cytokine production	7.11466	0.0214226	HSPD1;HAVCR2;HSPB1;IFNG;CYBA
NK	GO:0045785	positive regulation of cell adhesion	4.05718	0.0231676	HSPD1;HAVCR2;ANXA1;ITGA5;IFNG;HSPH1;ADGRG1;LGALS1
NK	GO:0048010	vascular endothelial growth factor receptor signaling pathway	9.19942	0.0272226	HSPB1;ITGA5;HSP90AA1;CYBA
NK	GO:0035821	modification of morphology or physiology of other organism	6.42167	0.0299519	GNLY;SERPINB9;PRF1;HSPA8;IFNG
NK	GO:1903829	positive regulation of cellular protein localization	4.36755	0.0299519	SQSTM1;HSP90AB1;TCP1;BAG3;IFNG;GZMB;MSN
NK	GO:0006839	mitochondrial transport	5.04989	0.0322144	HSPD1;HSPA4;HSPA1A;BAG3;GZMB;HSP90AA1
NK	GO:0031349	positive regulation of defense response	3.76738	0.0328351	FCRL3;HSPD1;HAVCR2;HSPA1A;CGAS;SERPINE1;CYBA;LDLR
NK	GO:0034612	response to tumor necrosis factor	4.78518	0.0398869	TNFRSF1B;GBP2;NFE2L2;HSPA1A;TRAF1;CYBA
NK	GO:0045862	positive regulation of proteolysis	4.08411	0.0398869	TNFRSF1B;NFE2L2;HSPD1;HSPE1;HSPA1A;ZFAND2A;IFNG
NK	GO:0072593	reactive oxygen species metabolic process	4.72799	0.0408901	NFE2L2;HSPD1;HSP90AB1;IFNG;HSP90AA1;CYBA
NK	GO:0043254	regulation of protein complex assembly	3.57986	0.0412206	CDC42EP3;PLEK;HSPA1A;HSPA8;FKBP4;IFNG;HSP90AA1;MSN
NK	GO:0002285	lymphocyte activation involved in immune response	5.74964	0.0415393	HSPD1;HAVCR2;ANXA1;IFNG;LGALS1
NK	GO:0070671	response to interleukin-12	12.1094	0.0442242	TCP1;IFNG;MSN
NK	GO:0035924	cellular response to vascular endothelial growth factor stimulus	11.4108	0.0498268	HSPB1;ANXA1;NR4A1
Naive_B	GO:0035966	response to topologically incorrect protein	18.1318	2.40931e-09	HSPA6;HSPD1;HSPE1;HSPA4;HSPA1A;HSP90AB1;HSPB1;BAG3;SERPINH1;HSPA8;HSPH1;HSP90AA1
Naive_B	GO:0006457	protein folding	16.2232	4.49318e-09	HSPA6;HSPD1;HSPE1;HSPA1A;HSP90AB1;HSPB1;DNAJB6;BAG3;HSPA8;FKBP4;HSPH1;HSP90AA1
Naive_B	GO:0042110	T cell activation	9.41845	1.24012e-08	CD2;LY9;HSPD1;ITK;IRF4;CGAS;THEMIS;ANXA1;HSPH1;BCL11B;RORA;CCL5;SOD1;LGALS1;MSN
Naive_B	GO:0009266	response to temperature stimulus	15.6185	2.79618e-08	HSPA6;HSPD1;HSPA1A;HSP90AB1;DNAJB6;BAG3;HSPA8;FKBP4;HSPH1;HSP90AA1;SOD1
Naive_B	GO:0051131	chaperone-mediated protein complex assembly	70.6384	1.12244e-06	HSPD1;HSPA4;HSPA1A;HSP90AB1;HSP90AA1
Naive_B	GO:0001819	positive regulation of cytokine production	7.45345	2.77167e-05	GBP5;CD2;LY9;HSPD1;IRF4;HSPA1A;CGAS;HSPB1;ANXA1;RORA;SOD1
Naive_B	GO:0002694	regulation of leukocyte activation	6.51591	8.749e-05	CD2;HSPD1;IRF4;CGAS;ANXA1;HSPH1;RORA;CCL5;SAMSN1;SOD1;LGALS1
Naive_B	GO:0002521	leukocyte differentiation	5.70815	0.00058123	CD2;LY9;ITK;IRF4;THEMIS;ANXA1;BCL11B;RORA;SOD1;LGALS1
Naive_B	GO:0070555	response to interleukin-1	11.6118	0.000848514	GBP2;SQSTM1;ANXA1;UBC;RORA;CCL5
Naive_B	GO:0002285	lymphocyte activation involved in immune response	9.85652	0.00204045	LY9;HSPD1;IRF4;ANXA1;RORA;LGALS1
Naive_B	GO:0045088	regulation of innate immune response	6.20997	0.00222644	GBP5;HSPD1;IRF4;HSPA1A;HSP90AB1;CGAS;UBC;CCL5
Naive_B	GO:0031647	regulation of protein stability	7.43562	0.00222644	HSPD1;HSPA1A;HSP90AB1;BAG3;HSPA8;HSP90AA1;GIPC1
Naive_B	GO:0002764	immune response-regulating signaling pathway	5.3312	0.00222644	HSPD1;ITK;IRF4;HSPA1A;HSP90AB1;THEMIS;UBC;PRKCH;HSP90AA1
Naive_B	GO:0002250	adaptive immune response	6.02781	0.00253297	LY9;HSPD1;ITK;IRF4;THEMIS;ANXA1;RORA;SAMSN1
Naive_B	GO:0036230	granulocyte activation	5.11666	0.00272127	HSPA6;HSPA1A;NEU1;HSP90AB1;HSPA8;HSP90AA1;SNAP23;CCL5;GLA
Naive_B	GO:0070841	inclusion body assembly	38.53	0.00277219	HSPA1A;DNAJB6;BAG3
Naive_B	GO:0017038	protein import	8.0347	0.00424018	HSPD1;HSPA4;HSP90AB1;BAG3;HSPA8;HSP90AA1
Naive_B	GO:2001057	reactive nitrogen species metabolic process	15.9185	0.00482145	HSP90AB1;HSP90AA1;RORA;GLA
Naive_B	GO:0070585	protein localization to mitochondrion	10.3122	0.00493825	HSPD1;HSPA4;BAG3;HSP90AA1;YWHAH
Naive_B	GO:0006839	mitochondrial transport	7.21413	0.00655475	HSPD1;HSPA4;HSPA1A;BAG3;HSP90AA1;YWHAH
Naive_B	GO:0098760	response to interleukin-7	27.3439	0.00655475	HSPD1;STIP1;GIPC1
Naive_B	GO:0072593	reactive oxygen species metabolic process	6.75427	0.00908826	HSPD1;HSP90AB1;HSP90AA1;RORA;SOD1;GLA
Naive_B	GO:0002446	neutrophil mediated immunity	4.58505	0.0110783	HSPA6;HSPA1A;NEU1;HSP90AB1;HSPA8;HSP90AA1;SNAP23;GLA
Naive_B	GO:0019058	viral life cycle	6.01178	0.0152266	HSPA1A;HSP90AB1;HSPA8;UBC;CCL5;LGALS1
Naive_B	GO:0034341	response to interferon-gamma	7.55491	0.0156435	GBP2;GBP5;IRF4;HSP90AB1;CCL5
Naive_B	GO:0006605	protein targeting	4.81235	0.0169974	HSPD1;HSPA4;BAG3;HSPA8;UBC;HSP90AA1;GIPC1
Naive_B	GO:0031349	positive regulation of defense response	4.70923	0.018903	GBP5;HSPD1;IRF4;HSPA1A;CGAS;UBC;CCL5
Naive_B	GO:0050867	positive regulation of cell activation	5.54027	0.0199074	CD2;HSPD1;ANXA1;HSPH1;CCL5;LGALS1
Naive_B	GO:0007159	leukocyte cell-cell adhesion	5.34802	0.0224898	HSPD1;ANXA1;HSPH1;CCL5;LGALS1;MSN
Naive_B	GO:1903829	positive regulation of cellular protein localization	5.34802	0.0224898	SQSTM1;HSP90AB1;BAG3;PRKCH;YWHAH;MSN
Naive_B	GO:0050663	cytokine secretion	6.69558	0.0226062	GBP5;CD2;HSPD1;ANXA1;SRGN
Naive_B	GO:0007006	mitochondrial membrane organization	9.11463	0.0241563	HSPA4;HSPA1A;HSP90AA1;YWHAH
Naive_B	GO:0001505	regulation of neurotransmitter levels	5.09106	0.0273642	HSP90AB1;HSP90AA1;SNAP23;RORA;GIPC1;GLA
Naive_B	GO:0048678	response to axon injury	12.6517	0.0413774	SOD1;LGALS1;RANGAP1
Naive_B	GO:0042176	regulation of protein catabolic process	4.6194	0.0432827	HSPA1A;HSP90AB1;ZFAND2A;HSP90AA1;GIPC1;MSN
Naive_B	GO:0032637	interleukin-8 production	11.9389	0.0459462	CD2;HSPA1A;ANXA1
Naive_B	GO:0051702	interaction with symbiont	11.7731	0.0459462	HSPD1;HSPA8;CCL5
Naive_B	GO:0007249	I-kappaB kinase/NF-kappaB signaling	5.49715	0.0459462	SQSTM1;HSPB1;UBC;RORA;LGALS1
