## Supplemental tables 1-7 for "Single-cell multiomic profiling of lung immune cells identifies novel asthma risk genes and cell-type specific functions": Table S4 GO_enrichment_spleen_upregulated_genes.xlsx

### Sheet: TableS2.3 GO_enrichment_spleen_
	k	geneSet	description	enrichmentRatio	FDR	userId
1	Memory_B	GO:0042113	B cell activation	3.04435	0.076905	VAV3;NOTCH2;FCRL1;CR2;BANK1;SKAP2;BLNK;CXCR5;PAWR;IRS2;PRKCB;CD79B;CD22;ERCC1
2	Memory_B	GO:0002764	immune response-regulating signaling pathway	2.31677	0.076905	VAV3;CR2;CR1;PRKCE;TLR10;PPP3CA;ERBIN;FER;BTNL9;HLA-DQA1;ESR1;ELMO1;PTK2;PAX5;NR4A3;UNC93B1;PAWR;RPS6KA5;PRKCB;CD19;CD79B;CD22
