## Supplemental tables 1-7 for "Single-cell multiomic profiling of lung immune cells identifies novel asthma risk genes and cell-type specific functions": Table S5 Summary_differentially_accessible_peaks_between_tissue and cell types.xlsx

### Sheet: across cell-types
Table. Differential accessibility analyses with pseudobulk read counts
n_Sample1	Number of pseudobulk samples in the test cell type
n_Sample2	Number of pseudobulk samples in all other cell types
Up.regulated	# of DA peaks that show significantly higher accessibility in test cell type
Down.regulated	# of DA peaks that show significantly higher accessibility in all other cell types
	n_Sample1	n_Sample2	Up.regulated	Down.regulated
Naive_B	9	49	55382	41146
Memory_B	9	49	29561	49332
NK	9	49	23337	35785
CD8_T	9	49	12000	29505
CD8/CD4_T	4	54	774	7998
CD4_T	8	50	13469	22932
Th17/CD4_T	5	53	11617	22120
Treg	5	53	11687	17829

### Sheet: across tissue
Table. Differential accessibility analyses with pseudobulk read counts
n_Sample1	Number of pseudobulk samples in lung
n_Sample2	Number of pseudobulk samples in spleen
Up.regulated	# of DA peaks that show significantly higher accessibility in lung
Down.regulated	# of DA peaks that show significantly higher accessibility in spleen
	n_Sample1	n_Sample2	Up.regulated	Down.regulated
Naive_B	9	6	2	0
Memory_B	9	6	6	0
NK	9	5	30	0
CD8_T	9	6	7	0
CD8/CD4_T	5	1	68	6
CD4_T	9	5	9	7
Th17/CD4_T	6	3	0	0
Treg	6	3	73	7
