## Supplemental tables 1-7 for "Single-cell multiomic profiling of lung immune cells identifies novel asthma risk genes and cell-type specific functions": Table S6 Summary of scE2G predicted target genes.xlsx

### Sheet: 43CREs_linked_genes_corrected
Gene	Trait	pops	ClosestGene	Core function	Potential roles in asthma	Example PMIDs
D2HGDH	aoa	5.28706	FALSE	Mitochondrial dehydrogenase converting D‑2‑hydroxyglutarate to α‑ketoglutarate.	Alters cellular metabolism and redox balance; rare variants and metabolic shifts could modulate lymphocyte activation in inflamed airway tissue, but direct data in asthma are limited.	17668390, 23934111
NEU4	aoa	NA	FALSE	Sialidase that removes sialic acids from glycolipids/glycoproteins in membranes and lysosomes.	Desialylation of receptors and gangliosides may tune innate immune signaling and epithelial responses; suggested in allergy models but only indirect evidence for asthma.	15908424, 21515671
GAL3ST2	aoa	0.49667	TRUE	Galactose‑3‑O‑sulfotransferase acting on glycoconjugates, especially in mucosal tissues.	May influence glycosylation of mucins or adhesion molecules in airway epithelium, affecting barrier properties and leukocyte recruitment in allergic inflammation.	12554760, 15100255
IRF1	aoa	2.05908	TRUE	Interferon regulatory transcription factor driving type I/II IFN and Th1 programs.	Shapes antiviral and Th1 responses that can counter‑regulate Th2; IRF1-dependent responses to infection may modify asthma exacerbation risk and airway inflammation.	25751362, 31515592
IL4	aoa	2.16026	FALSE	Canonical Th2 cytokine promoting IgE class switching, eosinophilia, and mucus production.	Central effector in allergic asthma; drives airway hyper‑responsiveness, goblet cell metaplasia, and is a key target of biologics (e.g., IL‑4Rα blockade).	23506934, 30075510
IL13	aoa	4.2895	TRUE	Th2 cytokine with overlapping but distinct functions from IL‑4 in tissue remodeling and mucus.	Critical mediator of airway hyper‑reactivity, mucus hypersecretion, and fibrosis; genetic variation associates with asthma and treatment response.	11178899, 23506934
BACH2	aoa	5.33589	TRUE	BTB/POZ transcription factor regulating lymphocyte differentiation and immune tolerance.	Controls Treg versus effector T‑cell programs; variants linked to allergic disease and may bias toward Th2 responses and impaired tolerance in asthma.	23416448, 25282376
FASLG	coa	0.847842	TRUE	Ligand for FAS mediating activation‑induced cell death and cytotoxic killing.	Regulates survival of effector T cells and eosinophils; dysregulation could sustain airway inflammation or alter resolution of allergic responses.	10477555, 15256308
TNFSF4	coa	-0.15044	TRUE	Co‑stimulatory ligand for OX40 on T cells.	Enhances Th2 and memory T‑cell responses; genetic associations with asthma and atopy, and OX40–OX40L axis implicated in chronic airway inflammation.	20628098, 21512170
CCL20	coa	-0.187661	TRUE	Chemokine ligand for CCR6 involved in recruiting Th17 cells and dendritic cells.	Elevated in inflamed airway epithelium; may promote Th17‑skewed inflammation, neutrophilic asthma endotypes, and DC trafficking.	15205192, 18664634
CCR4	coa	1.4139	TRUE	Chemokine receptor for CCL17/CCL22 enriched on Th2 cells and some Tregs.	Directs homing of Th2 cells to lung; CCR4+ T cells correlate with allergic inflammation and are considered a potential therapeutic target.	9664082, 14583629
TMPPE	coa	2.27135	FALSE	Predicted metallophosphoesterase involved in protein/lipid dephosphorylation and trafficking.	Mechanistic data in asthma are sparse; could modulate signaling thresholds in airway immune cells via dephosphorylation of signaling intermediates.	24704695
TLR1	coa	-0.73638	FALSE	Toll‑like receptor recognizing bacterial lipopeptides (often as TLR1/2 heterodimer).	Early‑life microbial exposure via TLR1 may shape Th1/Th2 balance; variants have been linked to infection susceptibility and may influence asthma risk or exacerbations.	15085141, 17717112
WDR36	coa	2.70665	FALSE	WD‑repeat protein implicated in ribosome biogenesis and stress responses.	Limited direct evidence in asthma; by affecting cell proliferation and stress pathways, may subtly influence airway structural or immune cells in genetic studies.	17589519, 29511160
IRF1	coa	2.05908	TRUE	See IRF1 row above.	See IRF1 row above; you may want to remove the duplicate or keep a single entry in your table.	—
RAD50	coa	4.16226	FALSE	Component of MRN complex for DNA double‑strand break repair.	DNA damage responses in rapidly dividing immune and epithelial cells could influence chronic airway remodeling; GWAS hits near RAD50 have been noted in inflammatory traits.	14651847, 21716286
ARRDC1	coa	0.397906	TRUE	Arrestin domain protein regulating receptor internalization and trafficking.	May modulate chemokine/cytokine receptor desensitization on leukocytes, potentially tuning duration of pro‑inflammatory signaling in asthmatic airways.	20064376
DPH7	coa	0.329792	FALSE	Enzyme in diphthamide biosynthesis pathway modifying eEF2.	Global translation control could alter cytokine production and cell stress responses; current support in asthma is mostly through positional genetics rather than direct biology.	19755383
CACNA1B	coa	-0.749629	FALSE	Voltage‑gated N‑type calcium channel α1 subunit expressed in neurons.	Regulates neurotransmitter release; autonomic control of airway smooth muscle and neurogenic inflammation could be influenced by variation in neuronal calcium channels.	11901047, 22977218
IL15RA	coa	2.75352	FALSE	High‑affinity IL‑15 receptor α chain involved in transpresentation to NK and CD8 T cells.	Shapes NK and memory CD8 T‑cell survival and activation; altered IL‑15 signaling may affect antiviral responses and cytotoxic inflammation in asthma lungs.	10477715, 27622925
IL2RA	coa	1.31216	TRUE	α chain of high‑affinity IL‑2 receptor on activated T cells and Tregs.	Critical for Treg development and maintenance; variants influence autoimmunity and may modulate Treg function in allergic asthma.	17159984, 17676035
PRKCQ	coa	2.12596	FALSE	Protein kinase C isoform enriched in T cells, key for TCR signaling and NF‑κB activation.	Promotes Th2 differentiation and cytokine production; inhibition reduces allergic airway inflammation in models, suggesting a pathogenic role.	11081517, 15213225
OVOL1	coa	0.0142698	FALSE	Transcription factor involved in epithelial differentiation and barrier formation.	GWAS associations in atopic dermatitis; epithelial barrier regulation likely extends to airway epithelium, influencing allergen entry and asthma risk.	21706002, 24728292
LRRC32	coa	1.97663	TRUE	TGF‑β docking receptor on Tregs and platelets.	Local activation of TGF‑β shapes tissue remodeling and immune tolerance; LRRC32 variation may alter Treg‑mediated suppression and airway fibrosis.	19052239, 24894742
CXCR5	coa	-0.658626	TRUE	Chemokine receptor guiding cells to B‑cell follicles (e.g., Tfh and B cells).	Tfh cell positioning and B‑cell help influence IgE production; CXCR5+ Tfh responses may contribute to allergen‑specific humoral immunity in asthma.	10202101, 23409449
DDX6	coa	0.314087	FALSE	RNA helicase involved in mRNA decapping/P‑bodies and translational repression.	Post‑transcriptional control of cytokine and receptor mRNAs in immune cells could tune inflammatory responses; evidence in asthma is mainly from expression/genetic correlations.	12730603, 18056426
IKZF4	coa	3.38573	FALSE	Ikaros-family transcription factor functioning in Tregs and lymphocytes.	Supports Treg suppressive programs; variants linked to allergy/autoimmunity and may influence tolerance vs. Th2 bias in asthma.	17182866, 24503646
RPS26	coa	0.815074	TRUE	Ribosomal protein of 40S subunit.	Likely acts via general translational capacity; highlighted in several GWAS loci, but mechanistic asthma data are limited and may reflect regulatory variation in the region.	17671452, 21445021
ERBB3	coa	3.48328	FALSE	Receptor tyrosine kinase partnering with ERBB2, activating PI3K/AKT signaling.	Implicated in epithelial repair and growth‑factor signaling; variation and expression changes may modulate airway remodeling and immune–epithelial crosstalk.	31249282, 33542145
LRP1	coa	2.9319	TRUE	Endocytic receptor involved in lipid metabolism, protease clearance, and TGF‑β signaling.	Regulates inflammation and matrix turnover; in lung, may influence clearance of proteases and growth factors, affecting remodeling in chronic asthma.	20577213, 23204254
SMAD3	coa	5.47711	TRUE	Intracellular mediator of TGF‑β signaling and fibrosis programs.	Strongly associated with asthma in GWAS; drives airway remodeling, smooth muscle proliferation, and ECM deposition downstream of TGF‑β.	19198610, 21407173
IQCH	coa	1.47966	FALSE	IQ‑motif protein with calmodulin‑binding properties, poorly characterized.	Potential modulator of Ca²⁺‑dependent signaling; any asthma role currently inferred from locus genetics rather than direct functional studies.	21377458
CCR7	coa	-0.483844	TRUE	Chemokine receptor guiding T cells and DCs to lymphoid organs (CCL19/CCL21 ligands).	Controls positioning of naïve and central memory T cells; may shape priming and maintenance of allergen‑specific T cells relevant to asthma.	9122225, 11546872
SMARCE1	coa	-0.383045	FALSE	SWI/SNF chromatin‑remodeling complex subunit.	Regulates accessibility at immune and epithelial gene loci; variants or expression changes could alter transcriptional programs underpinning asthma endotypes.	10360570, 26936528
TNS4	coa	0.00600502	FALSE	Focal adhesion protein linking integrins to actin and modulating cell migration.	In airway epithelium and structural cells, may affect cell adhesion and migration during repair/remodeling in chronic inflammation.	12048243, 18559666
TBX21	coa	0.51711	TRUE	T‑box transcription factor driving Th1 and suppressing Th2 programs.	Loss or reduced function promotes Th2 bias; variants and expression patterns have been associated with asthma and steroid response.	11672543, 16401699
OSBPL7	coa	0.641619	FALSE	Oxysterol‑binding protein‑like lipid‑binding/transport protein.	May influence intracellular lipid trafficking and signaling; conceivable impact on immune cell function and epithelial membranes, but asthma data are sparse.	14690446
TNFRSF11A	coa	0.523244	TRUE	TNF receptor family member regulating osteoclasts and immune cells via RANKL.	Expressed on dendritic cells and others; RANK–RANKL interactions can modulate immune responses and have been linked to airway inflammation in models.	9491998, 17878313
CEBPA	coa	-0.0346731	FALSE	CCAAT/enhancer‑binding transcription factor important in myeloid differentiation.	Controls granulocyte/monocyte development; may affect eosinophil and neutrophil lineages that participate in asthma inflammation.	9019411, 11713357
