## Supplemental tables 1-7 for "Single-cell multiomic profiling of lung immune cells identifies novel asthma risk genes and cell-type specific functions": Table S7 Summary of predicted E2G links for asthma-CREs.xlsx

### Sheet: Sheet 1
Peak	LinkedGene	GeneScore	NewCREs	CandidateGenes	trait	snps	susie_pips	Catgory
chr11:65791583-65792083	OVOL1	1.5	FALSE	OVOL1	coa	rs10791824	1	Replicated
chr11:76588363-76588863	LRRC32	2.246	FALSE	LRRC32	coa	rs55646091,rs11236797	0.78,0.52	Replicated
chr18:62339513-62340013	TNFRSF11A	1.835	FALSE	TNFRSF11A	coa	rs8086340	0.92	Replicated
chr1:173202304-173202804	TNFSF4	3.414	FALSE	TNFSF4	coa	rs11811856	0.95	Replicated
chr2:227805460-227805960	CCL20	2.975	FALSE	CCL20	coa	rs1811711	0.99	Replicated
chr5:132457927-132458427	IRF1	2.196	FALSE	IRF1	aoa	rs1023518,rs3857440	0.35,0.3	Replicated
chr5:132458540-132459040	IRF1	2.196	FALSE	IRF1	aoa	rs3857440	0.3	Replicated
chr6:90274327-90274827	BACH2	2.264	FALSE	BACH2	aoa	rs905671,rs943689	0.27,0.27	Replicated
chr10:6050941-6051441	IL15RA,IL2RA	0.601,1.887	FALSE	IL2RA,PRKCQ	coa	rs12722502	0.96	Novel genes
chr11:118872270-118872770	CXCR5,DDX6	3.029,0.873	FALSE	CXCR5	coa	rs12365699,rs4936444	0.62,0.14	Novel genes
chr12:56041574-56042074	IKZF4,RPS26,ERBB3	0.135,1.163,0.142	FALSE	RPS26	coa	rs705704,rs705705	0.38,0.13	Novel genes
chr15:67121010-67121510	SMAD3,IQCH	4.418,0.364	FALSE	SMAD3,MAP2K5	coa	rs117683492	1	Novel genes
chr17:40598463-40598963	CCR7,SMARCE1,TNS4	1.358,0.951,NA	FALSE	CCR7,SMARCE1	coa	rs9893132	0.54	Novel genes
chr17:40599070-40599570	CCR7,SMARCE1,TNS4	1.358,0.951,NA	FALSE	CCR7,SMARCE1	coa	rs11656173	0.27	Novel genes
chr17:47741709-47742209	TBX21,OSBPL7	1.853,NA	FALSE	TBX21	coa	rs56308324	0.67	Novel genes
chr2:241763749-241764249	D2HGDH,NEU4,GAL3ST2	0.964,NA,0.926	FALSE	D2HGDH	aoa	rs5839764	0.61	Novel genes
chr3:33005974-33006474	CCR4,TMPPE	1.503,0.101	FALSE	CCR4	coa	rs35570272	1	Novel genes
chr5:132472891-132473391	IRF1,RAD50	1.815,0.123	FALSE	IRF1	coa	rs2548992,rs2057656	0.32,0.25	Novel genes
chr9:137605643-137606143	ARRDC1,DPH7,CACNA1B	3,NA,NA	FALSE	ARRDC1	coa	rs117137535	1	Novel genes
chr9:137606174-137606674	ARRDC1,DPH7,CACNA1B	3,NA,NA	FALSE	ARRDC1	coa	rs117137535	1	Novel genes
chr3:32963768-32964268	CCR4,TMPPE	1.503,0.101	TRUE		coa	rs6795737	0.3	Novel CREs
chr5:111073064-111073564	WDR36	0.396	TRUE		coa	rs2289277	0.4	Novel CREs
chr5:132656284-132656784	IL4,IL13	0.089,0.995	TRUE		aoa	rs115008099	0.45	Novel CREs
chr12:57118706-57119206	LRP1	0.493	FALSE	STAT6	coa	rs12368672	0.53	Non-overlapping
chr1:172746261-172746761	FASLG	0.915	FALSE	TNFSF4	coa	rs78037977	0.92	Non-overlapping
chr10:6583286-6583786	PRKCQ	3.031	FALSE	PRKCQ,IL2RA	coa	rs2255088	0.97	More refined
chr15:67121512-67122012	SMAD3	4.418	FALSE	SMAD3,MAP2K5	coa	rs117683492	1	More refined
chr19:33235558-33236058	CEBPA	1.479	FALSE	SLC7A10,CEBPA	coa	rs118013485,rs117710327	0.46,0.52	More refined
chr4:38804629-38805129	TLR1	1.2	FALSE	TLR10,TLR1	coa	rs56357984	1	More refined
		Replicated	8
		More refined	4
		Novel CREs	3
		Non-overlapping	2
		Novel genes	12
